# Single-cell multi-cohort dissection of the schizophrenia transcriptome

**DOI:** 10.1101/2022.08.31.22279406

**Authors:** W. Brad Ruzicka, Shahin Mohammadi, John F. Fullard, Jose Davila-Velderrain, Sivan Subburaju, Daniel Reed Tso, Makayla Hourihan, Shan Jiang, Hao-Chih Lee, Jaroslav Bendl, PsychENCODE Consortium, Georgios Voloudakis, Vahram Haroutunian, Gabriel E. Hoffman, Panos Roussos, Manolis Kellis

## Abstract

Schizophrenia is a prevalent mental illness with a high societal burden, complex pathophysiology, and diverse genetic and environmental etiology. Its complexity, polygenicity, and heterogeneity have hindered mechanistic elucidation and the search for new therapeutics. We present a single-cell dissection of schizophrenia-associated transcriptomic changes in the human prefrontal cortex across two independent cohorts, one deeply profiling 48 subjects (361,996 cells), and the other broadly profiling 92 subjects (106,761 cells). We identified 25 cell types that we used to produce a high-resolution atlas of schizophrenia-altered genes and pathways. Excitatory neurons were the most affected cell group, with transcriptional changes converging on neurodevelopment and synapse-related molecular pathways. Differentially expressed gene sets implicate a coherently expressed module of trans-acting regulatory factors involved in neurodevelopment and genetically associated with schizophrenia risk. Transcriptional alterations significantly overlapped with known genetic risk factors, suggesting convergence of rare and common genomic variants on reproducible neuronal population specific alterations in schizophrenia. The severity of transcriptional pathology segregated two populations of schizophrenia subjects in a manner consistent with the expression of specific transcriptional patterns marked by genes involved in synaptic function and chromatin dynamics. Our results provide a high-resolution single cell atlas linking transcriptomic changes within specific cell populations to etiological genetic risk factors, contextualizing established knowledge within the cytoarchitecture of the human cortex and facilitating mechanistic understanding of schizophrenia pathophysiology and heterogeneity.
