## Supplementary material for "Single-cell multi-cohort dissection of the schizophrenia transcriptome": TableS1_SampleMetadata

### Sheet: xTableS1_SampleMetadata
ID	Cohort	Phenotype	Batch	HTO	Gender	Age	PMI	EUR_Ancestry	EAS_Ancestry	AMR_Ancestry	SAS_Ancestry	AFR_Ancestry	Benzodiazepines	Anticonvulsants	AntipsychTyp	AntipsychAtyp	Antidepress	Lithium	NRGN.signature	Ex_SZCS.signature	Ex_SZTR.signature	In_SZCS.signature	PRS	POP.EL3SD	MeanGenes_per_Cell	MeanUMIs_per_Cell	mito_perc	TPS
CON1	McLean	CON	McLean_Batch1	McLean_HTO7	Female	70-75	18.25	0.993508	1.9e-05	1e-05	1e-05	0.006454	0	0	0	0	0	0	0.026567	0.0549017	0.00225324	0.0626179	-2.66e-07	EUR	3632.31	13918.9	1.83404	0.525787
CON2	McLean	CON	McLean_Batch1	McLean_HTO8	Male	85-90	11.06	0.999943	1.5e-05	1.8e-05	1.4e-05	1e-05	0	0	0	0	0	0	0.0277319	0.0351064	0.0354041	0.0535496	-5.84e-07	EUR	3103.45	11489.9	1.96682	-1.60643
CON3	McLean	CON	McLean_Batch1	McLean_HTO9	Female	65-70	11.5	0.956952	1.4e-05	0.043014	1e-05	1e-05	0	0	0	0	0	0	0.0434571	0.00716551	0.00755884	0.0211198	-5.66e-07	EUR	4470.66	19402.1	1.14373	-0.578581
CON4	McLean	CON	McLean_Batch2	McLean_HTO5	Male	50-55	7.83	0.891715	0.022493	1e-05	0.060406	0.025377	0	0	0	0	0	0	0.0400774	0.000753496	0.00480267	0.00763228	-4.21e-07	EUR	3393.68	10650.7	0.59351	-1.09695
CON5	McLean	CON	McLean_Batch2	McLean_HTO6	Male	35-40	21.46	0.935657	0.005343	0.00597	0.028498	0.024532	0	0	0	0	0	0	0.0303394	0.00196716	0.0223436	0.0162793	-2.61e-07	EUR	3253.7	11085.3	0.805195	-2.17816
CON6	McLean	CON	McLean_Batch2	McLean_HTO9	Female	65-70	20.7	0.982625	1.1e-05	1.3e-05	0.017341	1e-05	0	0	0	0	0	0	0.0872854	0.00951467	0.000891399	0.0463571	-4.86e-07	EUR	3598.63	13598.2	1.74299	0.594347
CON7	McLean	CON	McLean_Batch3	McLean_HTO6	Male	80-85	17.16	0.982737	1.3e-05	1e-05	0.000205	0.017035	1	0	0	0	1	0	0.238272	0.00716851	0.0221003	0.0369634	-3.96e-07	EUR	3176.35	9105.43	1.84946	3.33896
CON8	McLean	CON	McLean_Batch3	McLean_HTO7	Male	75-80	15.5	0.907303	0.020556	1e-05	0.057256	0.014875	0	0	0	0	0	0	0.11367	0.00575158	0.0317244	0.00984974	-3.12e-07	EUR	3686.71	12234.1	1.13531	-0.120136
CON9	McLean	CON	McLean_Batch3	McLean_HTO8	Male	45-50	18.8	0.992119	1e-05	1.5e-05	1e-05	0.007846	0	0	0	0	0	0	0.0683766	0.000649197	0.110644	0.00407372	-3.34e-07	EUR	5125.64	20542.2	1.40997	-3.24151
CON10	McLean	CON	McLean_Batch4	McLean_HTO1	Female	60-65	16	0.992121	0.001396	1e-05	1e-05	0.006463	0	0	0	0	0	0	0.0251242	0.00385323	0.0138604	0.0498983	-3.81e-07	EUR	3882.37	16358.9	1.79658	-1.10752
CON11	McLean	CON	McLean_Batch4	McLean_HTO6	Male	50-55	18.35	0.97909	1e-05	0.007186	0.013499	0.000215	0	0	0	0	0	0	0.0843501	0.00354248	0.0137325	0.0353431	-4.14e-07	EUR	4153.52	16699.6	2.52827	-0.161797
CON12	McLean	CON	McLean_Batch4	McLean_HTO9	Male	65-70	10.75	0.986939	0.008012	1.6e-05	1e-05	0.005023	0	0	0	0	0	0	0.00891699	0.0160173	0.0442762	0.0751822	-2.93e-07	EUR	3275.53	12791.1	2.78171	-2.09477
CON13	McLean	CON	McLean_Batch5	McLean_HTO2	Male	65-70	17.65	0.999947	1.7e-05	1.2e-05	1.4e-05	1e-05	0	0	0	0	0	0	0.0477935	0.032876	0.0922744	0.0796133	-2.92e-07	EUR	3184.53	9923.01	3.78424	-1.70804
CON14	McLean	CON	McLean_Batch5	McLean_HTO4	Male	70-75	16.5	0.979682	1e-05	1.4e-05	1e-05	0.020284	0	0	0	0	0	0	0.0595574	0.00100833	0.053944	0.000861342	-5.71e-07	EUR	4272.25	14602.6	0.666846	-1.65836
CON15	McLean	CON	McLean_Batch5	McLean_HTO7	Female	55-60	17.8	0.983464	1.3e-05	0.016503	1e-05	1e-05	0	0	0	0	0	0	0.0100496	0.00757575	0.170597	0.00546427	-3.32e-07	EUR	3802.66	14657.6	0.616572	-4.25623
CON16	McLean	CON	McLean_Batch6	McLean_HTO2	Male	40-45	18.33	0.978087	1e-05	1e-05	1e-05	0.021883	0	0	0	0	0	0	0.0224601	0.00161174	0.0710491	0.00236799	-4.96e-07	EUR	3882.58	12933.1	0.507243	-2.89796
CON17	McLean	CON	McLean_Batch6	McLean_HTO3	Female	90-95	15.4	0.994085	0.005884	1e-05	1.1e-05	1e-05	0	0	0	0	0	0	0.0319783	0.0540768	0.00949834	0.0961233	-4.51e-07	EUR	1585.93	3140.12	2.85038	1.46381
CON18	McLean	CON	McLean_Batch6	McLean_HTO4	Female	50-55	16.62	0.980874	0.011728	1.8e-05	1e-05	0.00737	0	0	0	0	1	0	0.011018	0.00293132	0.11566	0.00324445	-9.31e-07	EUR	4196.46	14530.1	0.596031	-2.93265
CON19	McLean	CON	McLean_Batch7	McLean_HTO3	Female	55-60	14.3	0.883984	1.9e-05	0.115975	1.1e-05	1e-05	1	0	0	0	0	0	0.176021	0.00176665	0.00178698	0.0099076	-3.64e-07	EUR	3898.28	12881.1	1.70857	1.17646
CON20	McLean	CON	McLean_Batch7	McLean_HTO5	Female	50-55	17.88	0.999954	1.2e-05	1.4e-05	1e-05	1e-05	0	0	0	0	1	0	0.0150511	0.0158949	0.0814194	0.0279473	-3.57e-07	EUR	3714.83	13294.1	1.50402	-3.01366
CON21	McLean	CON	McLean_Batch7	McLean_HTO7	Female	55-60	18.5	0.955645	1e-05	0.029398	0.007305	0.007642	0	0	0	0	1	0	0.048478	0.00328243	0.037567	0.00500137	-3.04e-07	EUR	4032.24	14551.5	0.837192	-3.24498
CON22	McLean	CON	McLean_Batch8	McLean_HTO3	Female	60-65	16.4	0.99996	1e-05	1e-05	1e-05	1e-05	0	0	0	0	0	0	0.0551597	0.00804697	0.0505722	0.00516359	-4.08e-07	EUR	5167.04	22974	1.3882	-0.870279
CON23	McLean	CON	McLean_Batch8	McLean_HTO4	Male	45-50	15.4	0.952269	1e-05	0.017401	0.022057	0.008263	0	0	0	0	0	0	0.00630726	0.0239578	0.080934	0.0940089	-4.17e-07	EUR	2311.47	6598.54	3.46555	-1.71255
CON24	McLean	CON	McLean_Batch8	McLean_HTO5	Female	40-45	10.7	0.57056	0.011475	1e-05	0.000815	0.41714	0	0	0	0	0	0	0.0327358	0.000817756	0.0338512	0.00104619	NA	UNDETM	3585.76	13031.6	0.671744	-3.10522
CON25	MtSinai	CON	MtSinai_Batch1	MtSinai_HTO2	Male	60-65	18.8	0.99996	1e-05	1e-05	1e-05	1e-05	0	0	0	0	0	0	0.0478612	0.00263844	0.00232457	0.00544977	-5.61e-07	EUR	5184.65	22941.3	0.252027	0.266457
CON26	MtSinai	CON	MtSinai_Batch1	MtSinai_HTO4	Male	55-60	5.7	0.25348	1e-05	0.327293	1e-05	0.419207	1	0	1	1	1	0	0.0872156	0.000602643	0.000479793	0.00927249	NA	UNDETM	4315.12	16355.2	0.61222	1.09867
CON27	MtSinai	CON	MtSinai_Batch1	MtSinai_HTO5	Male	80-85	11.7	0.945556	1e-05	1e-05	0.045872	0.008551	1	0	1	0	0	0	0.00567797	0.0283666	0.025869	0.0994056	-2.97e-07	EUR	2893.61	9107.4	2.40521	-0.260055
CON28	MtSinai	CON	MtSinai_Batch10	MtSinai_HTO5	Female	55-60	2.9	0.405742	1e-05	0.311946	1e-05	0.282292	0	1	0	0	0	0	0.157068	0.00113082	0.0011916	0.0196668	NA	AMR	2616.73	5912.62	0.645205	1.38634
CON29	MtSinai	CON	MtSinai_Batch10	MtSinai_HTO6	Male	80-85	2.9	0.88141	1.6e-05	1e-05	0.082209	0.036356	0	0	0	0	0	0	0.0748081	0.00144283	0.000931465	0.0184907	NA	AMR	2337.25	5178.52	0.374888	3.17028
CON30	MtSinai	CON	MtSinai_Batch10	MtSinai_HTO7	Male	45-50	23.6	0.936076	1e-05	0.003975	0.033137	0.026802	0	0	0	0	0	0	0.0653169	0.00312214	0.0315149	0.0222106	-3.76e-07	EUR	2512.36	5679.74	0.543373	-0.0839473
CON31	MtSinai	CON	MtSinai_Batch10	MtSinai_HTO9	Male	70-75	19.2	0.997414	1.3e-05	1.3e-05	1e-05	0.00255	1	0	1	0	0	0	0.099293	0.00181984	0.000845453	0.0283759	-5.75e-07	EUR	1816.87	3638.98	0.602235	0.955488
CON32	MtSinai	CON	MtSinai_Batch10	MtSinai_HTO10	Male	100-105	11.8	0.875514	0.016069	1e-05	0.096904	0.011503	0	0	0	0	0	0	0.04412	0.00497656	0.000562053	0.0287015	NA	AMR	2219.69	5067.54	0.327351	0.630347
CON33	MtSinai	CON	MtSinai_Batch11	MtSinai_HTO1	Female	80-85	9.5	0.974016	1e-05	0.023181	0.002782	1e-05	0	0	0	0	0	0	0.0450648	0.0187558	0.0236762	0.0759506	-3.47e-07	EUR	1743.6	3447.63	1.25397	-1.16058
CON34	MtSinai	CON	MtSinai_Batch11	MtSinai_HTO2	Female	80-85	3.8	0.904577	0.008829	1e-05	0.086198	0.000386	0	0	0	0	0	0	0.047441	0.0225081	0.0325589	0.0728626	-1.84e-07	EUR	1660.48	3249.5	0.594646	1.8236
CON35	MtSinai	CON	MtSinai_Batch11	MtSinai_HTO6	Female	65-70	16.5	0.999952	1e-05	1.7e-05	1.1e-05	1e-05	0	0	0	0	0	0	0.0328845	0.00157453	0.0131063	0.00731204	-5.06e-07	EUR	2674.79	7026.77	0.178481	-1.03819
CON36	MtSinai	CON	MtSinai_Batch12	MtSinai_HTO10	Male	75-80	13	0.909166	1e-05	0.005401	0.073187	0.012235	0	0	0	1	1	0	0.0295456	0.00276687	0.0373429	0.0336499	-2.63e-07	EUR	2298.35	5341.98	0.385694	-1.63015
CON37	MtSinai	CON	MtSinai_Batch12	MtSinai_HTO2	Male	55-60	28.8	0.997956	1.4e-05	1.6e-05	0.002005	1e-05	1	0	0	0	1	0	0.00668147	0.000999218	0.0732501	0.00826502	-8.23e-07	EUR	3172.41	8723.15	0.157885	-1.01909
CON38	MtSinai	CON	MtSinai_Batch13	MtSinai_HTO3	Female	80-85	19.4	0.793345	0.011437	0.045301	1e-05	0.149906	0	1	0	0	0	0	0.0152659	0.010782	0.0670876	0.0422552	NA	AMR	2321.28	5456.6	0.716691	-2.18157
CON39	MtSinai	CON	MtSinai_Batch13	MtSinai_HTO6	Male	75-80	15.7	0.269307	1.4e-05	1e-05	0.000547	0.730121	1	0	0	0	0	0	0.0522846	0.0100477	0.0188483	0.0300807	NA	UNDETM	1586.88	3026.1	0.33185	0.904292
CON40	MtSinai	CON	MtSinai_Batch13	MtSinai_HTO8	Male	60-65	4.2	1e-05	1e-05	1e-05	1e-05	0.99996	0	0	0	0	0	0	0.0209091	0.00118577	0.0113146	0.00997026	1.44e-07	AFR	1887.4	4103.91	0.185128	0.337827
CON41	MtSinai	CON	MtSinai_Batch14	MtSinai_HTO9	Male	90-95	4.2	0.100417	0.879673	1e-05	0.01989	1e-05	0	0	0	0	0	0	0.0172722	8.54e-05	0.0291996	0.000724619	NA	UNDETM	3461.9	10785.8	0.136436	-1.59591
CON42	MtSinai	CON	MtSinai_Batch14	MtSinai_HTO4	Male	65-70	7.4	0.078612	1e-05	1e-05	0.917335	0.004033	0	0	0	0	0	0	0.0576389	0.000215437	0.0587132	0.00205497	NA	SAS	4458.46	16270	0.352487	-0.904898
CON43	MtSinai	CON	MtSinai_Batch15	MtSinai_HTO7	Female	90-95	2.7	0.894189	1e-05	1e-05	0.077548	0.028242	0	0	0	0	0	0	0.0541893	0.0312797	0.0172864	0.091007	NA	AMR	1438.96	2591.33	1.21697	0.107755
CON44	MtSinai	CON	MtSinai_Batch15	MtSinai_HTO9	Female	75-80	4.3	0.592686	0.01005	0.22248	0.00302	0.171764	0	0	1	1	0	0	0.00211577	0.00358363	0.0346774	0.0151116	NA	AMR	1725.36	3398.92	0.184502	-1.2593
CON45	MtSinai	CON	MtSinai_Batch15	MtSinai_HTO10	Female	70-75	3.3	0.262178	1e-05	0.509356	0.012422	0.216034	1	0	0	0	0	0	0.00150645	0.00465693	0.0299839	0.036281	NA	AMR	1740.87	3462.86	0.218963	-0.347089
CON46	MtSinai	CON	MtSinai_Batch16	MtSinai_HTO1	Male	40-45	10.7	0.957178	1e-05	0.003074	0.020069	0.019669	0	0	0	0	0	0	0.000281387	0.000349452	0.103468	0.00390966	-2.69e-07	EUR	1710.18	3275.87	0.0933746	-2.47616
CON47	MtSinai	CON	MtSinai_Batch16	MtSinai_HTO3	Female	95-100	52.8	0.871975	1.1e-05	1e-05	0.095919	0.032085	0	0	0	0	0	0	0.0106999	0.0138062	0.0382134	0.138374	NA	UNDETM	1231.91	2057.57	1.21482	0.0664136
CON48	MtSinai	CON	MtSinai_Batch16	MtSinai_HTO6	Female	80-85	5	0.90375	1e-05	1e-05	0.086153	0.010077	0	0	0	0	1	0	0.00116777	0.00202455	0.0847797	0.0174136	-4.4e-07	EUR	1626.91	3117.75	0.18579	-1.95946
CON49	MtSinai	CON	MtSinai_Batch17	MtSinai_HTO7	Male	70-75	2	0.99996	1e-05	1e-05	1e-05	1e-05	0	0	0	0	0	0	0.00150097	0.00165302	0.0732847	0.0134824	-4.14e-07	EUR	1806.12	3674.93	0.171553	-1.80178
CON50	MtSinai	CON	MtSinai_Batch17	MtSinai_HTO8	Male	65-70	23.8	0.917994	1.2e-05	1e-05	0.061791	0.020194	1	0	0	0	0	0	0.0182334	0.0240849	0.0221709	0.0493256	-3.54e-08	EUR	1344.52	2370.77	0.673557	0.42736
CON51	MtSinai	CON	MtSinai_Batch17	MtSinai_HTO9	Male	35-40	23.5	0.99996	1e-05	1e-05	1e-05	1e-05	0	0	0	0	0	0	0.00576958	0.00309086	0.0958336	0.0112453	-7.52e-07	EUR	2681.83	5881.62	0.414866	-1.357
CON52	MtSinai	CON	MtSinai_Batch17	MtSinai_HTO1	Male	30-35	7	0.195486	1.4e-05	0.1494	1e-05	0.65509	1	0	0	0	0	0	0.000698689	0.000708728	0.0947714	0.00277655	NA	UNDETM	2234.94	4814.89	0.0854724	-1.96369
CON53	MtSinai	CON	MtSinai_Batch2	MtSinai_HTO9	Male	50-55	17.5	0.960034	0.003829	1e-05	0.031581	0.004546	0	0	0	0	0	0	0.118242	0.0295506	0.0601165	0.0222503	-2.19e-07	EUR	4536.87	17119.4	1.64161	-1.0292
CON54	MtSinai	CON	MtSinai_Batch2	MtSinai_HTO2	Female	70-75	4.8	0.28886	1.6e-05	0.415148	1e-05	0.295967	0	0	0	0	0	0	0.120418	0.00767178	0.00444673	0.0162695	NA	AMR	3530.97	12203.4	0.751637	0.741041
CON55	MtSinai	CON	MtSinai_Batch3	MtSinai_HTO4	Male	40-45	20	0.956458	1e-05	1e-05	0.020481	0.023041	0	1	0	0	1	0	0.126861	0.0194801	0.0362685	0.0118121	-1.07e-07	EUR	4620.32	16577.4	1.29377	0.40245
CON56	MtSinai	CON	MtSinai_Batch3	MtSinai_HTO7	Male	80-85	20.9	0.916709	1e-05	0.000301	0.04233	0.040651	0	0	0	1	1	0	0.0571803	0.00611602	0.0382352	0.011975	-2.24e-07	EUR	3623.45	12514.1	0.438107	-0.706735
CON57	MtSinai	CON	MtSinai_Batch3	MtSinai_HTO8	Male	90-95	3.2	1.1e-05	1e-05	1e-05	1e-05	0.999959	0	0	0	0	0	0	0.0810157	0.00129502	0.015606	0.0299483	4.88e-07	AFR	4130.69	15727.3	0.80467	0.646808
CON58	MtSinai	CON	MtSinai_Batch4	MtSinai_HTO9	Male	70-75	21.6	0.443756	1e-05	0.430269	0.001259	0.124706	0	0	0	0	0	0	0.0169663	0.00492343	0.0710028	0.0196321	NA	AMR	3095.52	8923.72	0.469652	-0.142975
CON59	MtSinai	CON	MtSinai_Batch4	MtSinai_HTO10	Male	80-85	4.1	0.901203	0.007487	1e-05	0.044007	0.047294	0	0	0	0	0	0	0.00735895	0.00104177	0.0394429	0.00350229	-2.65e-07	EUR	3412.9	12508.4	0.140761	-1.43087
CON60	MtSinai	CON	MtSinai_Batch4	MtSinai_HTO2	Female	65-70	22.6	0.975351	1.5e-05	1e-05	0.024305	0.000318	0	0	0	0	0	0	0.107355	0.00135344	0.01433	0.00356162	-4.02e-07	EUR	4893.01	18591.1	0.416424	0.00342348
CON61	MtSinai	CON	MtSinai_Batch5	MtSinai_HTO5	Female	80-85	4	0.109361	0.011353	0.02869	0.017184	0.833411	0	0	0	0	0	0	0.0618983	0.00857428	0.0143978	0.0302013	6.05e-08	AFR	2849.55	9042.95	0.627457	0.95359
CON62	MtSinai	CON	MtSinai_Batch5	MtSinai_HTO6	Female	75-80	35.2	0.99996	1e-05	1e-05	1e-05	1e-05	0	0	0	0	0	0	0.0897629	0.0225827	0.0138111	0.0150361	-4.51e-07	EUR	2713.7	7750.68	0.51305	-0.515133
CON63	MtSinai	CON	MtSinai_Batch5	MtSinai_HTO8	Male	90-95	3.5	0.937532	1.1e-05	1e-05	0.037584	0.024863	0	0	0	0	0	0	0.0639322	0.00212827	0.0256821	0.00686761	-3.66e-07	EUR	3849.89	14479.9	0.30115	-2.73052
CON64	MtSinai	CON	MtSinai_Batch5	MtSinai_HTO10	Female	80-85	3.8	0.879433	0.019164	1e-05	0.078712	0.022681	0	0	0	0	0	0	0.049517	0.00406738	0.0101841	0.0136176	-4.64e-07	EUR	2647.61	8354.23	0.292396	1.56314
CON65	MtSinai	CON	MtSinai_Batch6	MtSinai_HTO2	Male	25-30	13	0.994817	1e-05	0.005153	1e-05	1e-05	1	0	0	0	1	0	0.219446	0.00147537	0.00320152	0.0128323	-4.52e-07	EUR	3555.42	10618.1	1.13301	1.75314
CON66	MtSinai	CON	MtSinai_Batch6	MtSinai_HTO5	Male	20-25	20	0.959743	1e-05	0.038227	0.00201	1e-05	1	0	0	0	1	0	0.0749683	0.00253453	0.0533157	0.0140807	-4.04e-07	EUR	4109.98	13457.3	0.649591	-1.99471
CON67	MtSinai	CON	MtSinai_Batch7	MtSinai_HTO8	Male	85-90	7.7	0.928934	1.7e-05	1e-05	0.063799	0.00724	0	0	0	0	0	0	0.0155049	0.0061949	0.035928	0.06514	-2.94e-07	EUR	2026.76	4174.16	0.685401	0.836776
CON68	MtSinai	CON	MtSinai_Batch7	MtSinai_HTO9	Male	70-75	21.7	0.999945	1.9e-05	1.2e-05	1.4e-05	1e-05	0	0	0	0	0	0	0.0129192	0.00123138	0.051442	0.0154123	-5.69e-07	EUR	2748.76	6824.57	0.357821	-2.26686
CON69	MtSinai	CON	MtSinai_Batch7	MtSinai_HTO10	Female	90-95	5.1	0.99996	1e-05	1e-05	1e-05	1e-05	0	0	0	0	0	0	0.0353618	0.012038	0.016948	0.0721608	-4.15e-07	EUR	2055.45	4295.09	0.754472	1.09942
CON70	MtSinai	CON	MtSinai_Batch7	MtSinai_HTO2	Female	85-90	20.4	0.981454	2e-05	1.1e-05	1e-05	0.018506	0	0	0	0	0	0	0.0255909	0.0154856	0.0369358	0.0470408	-5.75e-07	EUR	2337.68	4907.93	0.582178	-1.21744
CON71	MtSinai	CON	MtSinai_Batch8	MtSinai_HTO4	Female	80-85	2.3	1e-05	0.001092	1e-05	0.008069	0.990818	0	0	0	0	0	0	0.0575288	0.00859391	0.0791292	0.0344877	4.67e-09	AFR	1955.83	3799.3	0.649233	-1.14265
CON72	MtSinai	CON	MtSinai_Batch8	MtSinai_HTO8	Female	60-65	20.3	0.962184	0.000388	1e-05	0.0291	0.008319	0	0	0	0	0	0	0.055148	0.00191462	0.0524007	0.0116342	-1.73e-07	EUR	2890.28	6649.03	0.471595	-1.72036
CON73	MtSinai	CON	MtSinai_Batch9	MtSinai_HTO1	Male	85-90	6.6	0.916344	1e-05	0.019757	0.041981	0.021909	0	0	0	0	0	0	0.00600558	0.00890497	0.0137914	0.0428955	-4.66e-07	EUR	1896.52	4165.57	0.356884	-0.756567
CON74	MtSinai	CON	MtSinai_Batch9	MtSinai_HTO3	Male	90-95	2.8	0.864476	1.1e-05	1e-05	0.118088	0.017415	0	0	0	0	0	0	0.0262948	0.0242302	0.00659733	0.0438735	NA	UNDETM	2099.71	4348.31	0.663316	-0.324806
CON75	MtSinai	CON	MtSinai_Batch9	MtSinai_HTO4	Female	90-95	5	0.999421	1e-05	1e-05	1e-05	0.000549	0	0	0	0	1	0	0.0583649	0.0073307	0.000436364	0.0117866	-5.36e-07	EUR	1619.19	3230.74	0.306719	1.04356
SZ1	McLean	SZ	McLean_Batch1	McLean_HTO3	Female	50-55	25	0.958495	1.4e-05	0.025303	0.016177	1e-05	0	0	0	0	0	0	0.128272	0.00475637	0.00111148	0.0517713	-1.99e-07	EUR	3908.59	16403.7	2.66628	2.66489
SZ2	McLean	SZ	McLean_Batch1	McLean_HTO5	Male	40-45	19	0.99994	1.9e-05	2e-05	1.2e-05	1e-05	0	0	0	1	0	0	0.0479134	0.0429153	0.0110697	0.096547	-5.23e-07	EUR	3331.14	12879	3.40528	0.627385
SZ3	McLean	SZ	McLean_Batch1	McLean_HTO6	Female	65-70	21.8	0.98641	1.2e-05	1.7e-05	0.013551	1e-05	1	0	1	0	1	0	0.101895	0.0241224	0.00053334	0.127142	-5.16e-07	EUR	1555.22	3272.08	2.76107	0.641761
SZ4	McLean	SZ	McLean_Batch2	McLean_HTO1	Male	90-95	23.83	0.886631	0.000866	1e-05	0.068952	0.043541	0	1	1	1	0	0	0.0543467	0.0117324	0.00039666	0.0642164	NA	AMR	2893.13	9109.95	1.45732	2.71165
SZ5	McLean	SZ	McLean_Batch2	McLean_HTO2	Male	75-80	10.97	0.99996	1e-05	1e-05	1e-05	1e-05	1	1	1	0	0	0	0.102954	0.00236157	0.000225517	0.0105357	-4.6e-07	EUR	3152.97	9602.26	0.917321	3.33219
SZ6	McLean	SZ	McLean_Batch2	McLean_HTO8	Female	60-65	19.75	0.999951	1.7e-05	1e-05	1.2e-05	1e-05	0	0	0	1	0	0	0.00699328	0.0119263	0.00822689	0.0401997	-3.73e-07	EUR	2967.21	9827.68	0.695367	1.90664
SZ7	McLean	SZ	McLean_Batch3	McLean_HTO1	Female	80-85	12.8	0.992255	1e-05	0.002789	1e-05	0.004936	0	0	0	0	0	0	0.0767344	0.088214	0.0564253	0.0855963	-4.35e-08	EUR	2877.72	8024.98	3.07821	2.76473
SZ8	McLean	SZ	McLean_Batch3	McLean_HTO2	Male	45-50	24.5	0.987695	0.012268	1.4e-05	1.3e-05	1e-05	0	0	1	0	1	0	0.115308	0.00862677	0.0362444	0.00430197	-9.75e-08	EUR	4345.87	14185	1.16635	0.803728
SZ9	McLean	SZ	McLean_Batch3	McLean_HTO9	Male	75-80	25.33	0.998095	1e-05	1e-05	0.001875	1e-05	1	1	1	1	1	0	0.0432346	0.0128191	0.0819537	0.026083	-3.55e-07	EUR	4021.07	14937.1	1.58802	-0.522594
SZ10	McLean	SZ	McLean_Batch4	McLean_HTO2	Male	40-45	14.2	0.999941	1.5e-05	1.6e-05	1.8e-05	1e-05	1	0	1	0	1	0	0.0577218	0.00207974	0.0250204	0.0189681	9.93e-09	EUR	4001.94	15496.6	1.52425	0.402152
SZ11	McLean	SZ	McLean_Batch4	McLean_HTO7	Female	80-85	23.25	0.97443	1e-05	0.007529	0.018021	1e-05	0	0	1	1	0	0	0.00524363	0.0273384	0.00667258	0.11144	-4.16e-07	EUR	2584.28	8927.61	3.33399	0.324254
SZ12	McLean	SZ	McLean_Batch4	McLean_HTO8	Male	50-55	21.4	0.998355	1e-05	1.1e-05	0.001614	1e-05	0	0	1	0	1	0	0.00853344	0.00845376	0.123768	0.0288959	-2.67e-07	EUR	4044.95	17007.1	1.92416	-4.23918
SZ13	McLean	SZ	McLean_Batch5	McLean_HTO3	Male	55-60	26.28	0.95371	1e-05	0.016018	0.02521	0.005052	0	0	0	0	0	0	0.153771	0.00404816	0.0221655	0.0119933	8.5e-09	EUR	5192.47	22245.3	1.39778	3.8207
SZ14	McLean	SZ	McLean_Batch5	McLean_HTO6	Female	85-90	13.33	0.968874	1e-05	1e-05	0.031096	1e-05	0	0	1	0	0	0	0.0493176	0.0134116	0.0308247	0.034978	-2.67e-07	EUR	3790.73	14360	1.7526	1.99265
SZ15	McLean	SZ	McLean_Batch5	McLean_HTO9	Female	85-90	16.67	0.961617	0.00981	0.017357	1e-05	0.011205	1	0	0	1	0	0	0.0884436	0.0291822	0.00516327	0.0915943	-3.82e-07	EUR	1378.95	2480.18	3.07691	0.293279
SZ16	McLean	SZ	McLean_Batch6	McLean_HTO5	Male	45-50	18.5	0.990705	1e-05	1e-05	0.009265	1e-05	1	1	1	1	0	0	0.038225	0.0138705	0.0393713	0.0336901	-1.9e-07	EUR	3715.17	12925.5	1.52478	-0.0802886
SZ17	McLean	SZ	McLean_Batch6	McLean_HTO6	Male	45-50	19.08	0.990358	0.000632	1e-05	0.00899	1e-05	0	1	1	1	0	0	0.0118353	0.0107472	0.16327	0.0152191	-1.22e-07	EUR	3661.5	12762.5	1.12049	-4.00323
SZ18	McLean	SZ	McLean_Batch6	McLean_HTO7	Female	90-95	6.92	0.912607	1e-05	1e-05	0.055288	0.032085	0	0	1	0	0	0	0.0233887	0.0270117	0.00639036	0.0695636	NA	AMR	3307.6	11630.5	2.14295	1.80415
SZ19	McLean	SZ	McLean_Batch7	McLean_HTO4	Female	75-80	8.03	0.978996	1.2e-05	1e-05	1e-05	0.020972	0	0	0	0	0	0	0.0353675	0.00196543	0.0068148	0.0023626	-3.63e-07	EUR	3868.02	11911	0.430636	2.50951
SZ20	McLean	SZ	McLean_Batch7	McLean_HTO8	Female	75-80	15.5	0.980434	1.3e-05	1.3e-05	1e-05	0.01953	0	0	1	1	1	0	0.0775921	0.0222834	0.00917847	0.134839	-1.63e-07	EUR	2648.99	7412.63	3.27299	2.44841
SZ21	McLean	SZ	McLean_Batch7	McLean_HTO9	Female	55-60	10.5	0.96297	0.004239	0.02722	1e-05	0.005561	1	0	1	1	1	0	0.104418	0.0106123	0.0104396	0.0384002	-2.97e-07	EUR	3488.89	12113.7	1.61014	2.95823
SZ22	McLean	SZ	McLean_Batch8	McLean_HTO2	Female	60-65	14.08	0.992747	1.9e-05	1e-05	1e-05	0.007214	0	0	1	1	1	0	0.0431119	0.00107644	0.0673457	0.00518819	-6.98e-08	EUR	3910.06	15785.5	1.19439	-1.41105
SZ23	McLean	SZ	McLean_Batch8	McLean_HTO7	Male	20-25	21.4	0.999944	1.7e-05	1.9e-05	1e-05	1e-05	0	1	0	1	1	0	0.0129034	0.0119202	0.230754	0.0114497	-5.42e-07	EUR	3712.67	14719.6	1.45473	-3.50391
SZ24	McLean	SZ	McLean_Batch8	McLean_HTO9	Male	40-45	8.5	0.999954	1.4e-05	1.2e-05	1e-05	1e-05	0	1	0	1	1	1	0.215185	0.0277455	0.0273494	0.0303005	-4.92e-08	EUR	2550.98	7767.36	1.87808	0.746363
SZ25	MtSinai	SZ	MtSinai_Batch1	MtSinai_HTO1	Male	65-70	33.3	0.894523	1e-05	1e-05	0.066825	0.038632	0	0	0	0	0	0	0.0180163	0.00874552	0.00345571	0.0783309	NA	AMR	3297.24	11029.6	1.71438	0.53564
SZ26	MtSinai	SZ	MtSinai_Batch1	MtSinai_HTO3	Male	80-85	48.6	0.023658	0.001263	0.018704	1e-05	0.956365	0	0	0	1	0	0	0.00593475	0.0124335	0.045178	0.0250983	-1.18e-08	AFR	3540.59	13417.1	0.812368	-1.63173
SZ27	MtSinai	SZ	MtSinai_Batch1	MtSinai_HTO6	Male	85-90	7	0.992508	0.003779	0.003693	1e-05	1e-05	0	0	1	0	0	0	0.0801496	0.00143492	0.00211826	0.0128951	-1.61e-07	EUR	3779.26	13938.7	0.665478	1.16312
SZ28	MtSinai	SZ	MtSinai_Batch10	MtSinai_HTO8	Male	90-95	17.7	0.990482	1e-05	1e-05	0.009488	1e-05	0	0	0	0	0	0	0.0310295	0.00385932	0.00378749	0.0448448	2.63e-08	EUR	2148.14	4749.32	0.55621	1.25642
SZ29	MtSinai	SZ	MtSinai_Batch11	MtSinai_HTO3	Male	35-40	11.3	0.016634	0.00067	0.013725	1e-05	0.968961	0	0	0	0	0	0	0.0223846	0.00122924	0.00918538	0.0189476	9.64e-08	AFR	1933.83	4215.72	0.237533	0.555469
SZ30	MtSinai	SZ	MtSinai_Batch11	MtSinai_HTO4	Female	65-70	12	0.079277	1.7e-05	1.3e-05	1e-05	0.920684	0	0	0	1	1	0	0.0733264	0.00272926	0.0161952	0.0322259	4.08e-07	AFR	2497.96	5700.83	0.357624	2.32169
SZ31	MtSinai	SZ	MtSinai_Batch12	MtSinai_HTO7	Female	85-90	7.8	0.98042	1e-05	0.01955	1e-05	1e-05	0	0	0	1	1	0	0.0136925	0.0769116	0.0373689	0.0899121	-3.16e-08	EUR	1652.21	3097.14	1.06653	0.450648
SZ32	MtSinai	SZ	MtSinai_Batch12	MtSinai_HTO8	Male	60-65	34.1	0.999959	1.1e-05	1e-05	1e-05	1e-05	1	1	1	1	0	0	0.0185968	0.0152807	0.0752091	0.0175194	-2.83e-07	EUR	2275.48	4934.35	0.479656	-1.08746
SZ33	MtSinai	SZ	MtSinai_Batch12	MtSinai_HTO9	Male	65-70	48.3	0.987	0.012968	1.2e-05	1e-05	1e-05	1	1	0	1	0	0	0.00635443	0.101596	0.150136	0.183113	-2.85e-08	EUR	1234.39	2033.66	1.5417	-0.136272
SZ34	MtSinai	SZ	MtSinai_Batch13	MtSinai_HTO4	Male	70-75	43.6	0.998337	1.2e-05	0.001631	1e-05	1e-05	0	0	0	1	0	0	0.0115272	0.00139904	0.0325137	0.0333834	-4.38e-07	EUR	1812.02	3744.8	0.397753	-0.84399
SZ35	MtSinai	SZ	MtSinai_Batch13	MtSinai_HTO5	Male	65-70	8.4	0.963892	1e-05	1e-05	0.007144	0.028944	0	0	1	0	0	0	0.0189828	0.000435359	0.00960317	0.00289197	1.19e-08	EUR	2078.05	5104.77	0.11659	-0.306779
SZ36	MtSinai	SZ	MtSinai_Batch13	MtSinai_HTO7	Male	80-85	11.4	0.967242	1e-05	1.1e-05	0.032726	1e-05	0	0	0	1	0	0	0.00371043	0.000335731	0.0268334	0.000991424	-1.52e-07	EUR	2492.44	6766.71	0.0790949	-1.53843
SZ37	MtSinai	SZ	MtSinai_Batch14	MtSinai_HTO1	Male	85-90	7.7	0.999952	1.8e-05	1e-05	1e-05	1e-05	0	0	0	0	0	0	0.00664244	0.0238719	0.0644622	0.0318961	-1.62e-07	EUR	3073.74	9335.75	0.409019	1.29242
SZ38	MtSinai	SZ	MtSinai_Batch14	MtSinai_HTO2	Male	55-60	47.5	0.037746	1e-05	0.01922	1e-05	0.943013	0	0	1	0	0	0	0.00547803	0.0143495	0.0776162	0.0764936	-1.35e-07	AFR	2666.62	7172.38	1.37797	-0.872012
SZ39	MtSinai	SZ	MtSinai_Batch15	MtSinai_HTO5	Male	80-85	5.3	0.993908	0.002903	1e-05	1e-05	0.003169	0	0	0	0	0	0	0.00144174	0.00584989	0.0411403	0.0101464	-8.62e-08	EUR	1484.3	2738.51	0.175916	-0.159151
SZ40	MtSinai	SZ	MtSinai_Batch16	MtSinai_HTO2	Male	65-70	31.8	0.999955	1.3e-05	1.2e-05	1e-05	1e-05	1	0	0	1	0	0	0.013517	0.0118927	0.0261301	0.103276	-4.42e-07	EUR	1218.72	1997.61	1.06286	0.133316
SZ41	MtSinai	SZ	MtSinai_Batch16	MtSinai_HTO4	Male	80-85	17.7	0.885246	0.001791	1e-05	0.087338	0.025615	0	1	0	1	0	0	0.00772573	0.0159653	0.119175	0.0374194	NA	AMR	1680.23	3102.68	0.477561	-1.03004
SZ42	MtSinai	SZ	MtSinai_Batch16	MtSinai_HTO5	Male	70-75	11.7	0.32434	1e-05	0.358601	1e-05	0.31704	0	0	0	0	0	0	0.0139589	0.0192257	0.0815991	0.0339899	NA	UNDETM	1576.04	2777.95	0.569994	-1.32334
SZ43	MtSinai	SZ	MtSinai_Batch17	MtSinai_HTO10	Male	60-65	43	0.904191	1e-05	1e-05	0.083878	0.011911	1	0	0	1	1	0	0.00789691	0.00505859	0.052495	0.0310859	NA	UNDETM	2296.97	5098.5	0.365256	-0.868246
SZ44	MtSinai	SZ	MtSinai_Batch2	MtSinai_HTO7	Male	60-65	46.1	0.341839	0.00437	0.348005	0.016794	0.288992	0	0	1	0	1	0	0.0569682	0.0767833	0.0487874	0.112846	NA	AMR	2494.83	6725.49	3.36511	0.519507
SZ45	MtSinai	SZ	MtSinai_Batch2	MtSinai_HTO10	Male	45-50	30.5	0.984797	1.2e-05	1e-05	0.011127	0.004054	0	0	0	1	0	0	0.119647	0.00567071	0.00978218	0.0198877	-9.01e-08	EUR	4168.03	15002.7	1.17058	1.38458
SZ46	MtSinai	SZ	MtSinai_Batch2	MtSinai_HTO1	Male	75-80	46.7	0.988584	0.011383	1.1e-05	1.2e-05	1e-05	1	0	1	0	0	0	0.038295	0.0123572	0.044184	0.0294591	-6.26e-07	EUR	3775.49	13898.8	0.57715	0.143293
SZ47	MtSinai	SZ	MtSinai_Batch3	MtSinai_HTO3	Male	55-60	6.4	0.173766	1.1e-05	0.019447	1e-05	0.806766	0	0	0	0	0	0	0.0431736	0.00580821	0.0373215	0.0949356	NA	UNDETM	2858.78	7844.68	1.85425	1.2788
SZ48	MtSinai	SZ	MtSinai_Batch3	MtSinai_HTO5	Female	80-85	3.7	0.028949	1e-05	0.810606	0.007833	0.152602	0	0	0	0	1	0	0.249579	0.00357371	0.00809887	0.0113715	NA	AMR	5491.02	22663.2	0.96772	2.37089
SZ49	MtSinai	SZ	MtSinai_Batch3	MtSinai_HTO6	Female	55-60	29.9	0.880939	0.01209	1e-05	0.058562	0.048398	0	1	0	1	1	0	0.032937	0.00509769	0.0634634	0.0814965	NA	AMR	3646.59	12292.4	1.67077	-0.250369
SZ50	MtSinai	SZ	MtSinai_Batch4	MtSinai_HTO1	Female	60-65	40.8	0.999947	1.2e-05	1.8e-05	1.3e-05	1e-05	1	0	1	1	1	0	0.0114693	0.00124555	0.124488	0.00121132	-2.29e-07	EUR	4742.03	18591.4	0.0769862	-2.59119
SZ51	MtSinai	SZ	MtSinai_Batch4	MtSinai_HTO3	Male	85-90	14.1	0.882889	1e-05	1e-05	0.08573	0.031361	0	1	1	0	0	0	0.0101269	0.000679437	0.0647046	0.00302292	NA	AMR	4207.35	16331.2	0.169935	-0.489909
SZ52	MtSinai	SZ	MtSinai_Batch4	MtSinai_HTO4	Male	45-50	25.5	0.105726	1e-05	0.029305	1e-05	0.864948	0	0	0	1	0	0	0.0133384	0.0029315	0.018067	0.00219138	2.81e-07	AFR	3541.09	11663.7	0.105299	0.229713
SZ53	MtSinai	SZ	MtSinai_Batch5	MtSinai_HTO7	Male	75-80	49.5	0.998452	0.001514	1e-05	1.4e-05	1e-05	0	0	0	0	0	0	0.0920479	0.00933958	0.0886099	0.0277766	4.1e-08	EUR	4283.67	14681.3	1.5376	-0.0370754
SZ54	MtSinai	SZ	MtSinai_Batch5	MtSinai_HTO9	Female	70-75	16.6	0.962556	0.019311	0.010212	1e-05	0.007911	0	0	1	0	0	0	0.0695508	0.0115392	0.0340597	0.0355037	-9.35e-08	EUR	4662.67	18274.1	1.2408	-0.0094497
SZ55	MtSinai	SZ	MtSinai_Batch6	MtSinai_HTO1	Female	95-100	48	0.960331	1e-05	1e-05	0.026674	0.012975	0	0	0	1	0	0	0.074212	0.0136862	0.0170545	0.0334653	-1.16e-07	EUR	2742.94	7071.64	0.940909	-0.0640274
SZ56	MtSinai	SZ	MtSinai_Batch6	MtSinai_HTO3	Male	75-80	29.9	0.900033	1e-05	1e-05	0.04459	0.055357	0	0	0	1	0	0	0.131361	0.00182031	0.0173754	0.0174273	NA	AMR	2905.34	8035.34	0.80025	-0.40091
SZ57	MtSinai	SZ	MtSinai_Batch6	MtSinai_HTO4	Male	60-65	4.3	0.981883	1.4e-05	1.2e-05	1e-05	0.018081	0	0	0	0	0	0	0.151746	0.00153691	0.00382294	0.0426864	-2.31e-07	EUR	3528.32	10482.7	1.36975	2.94791
SZ58	MtSinai	SZ	MtSinai_Batch6	MtSinai_HTO6	Male	70-75	7.2	0.923791	1e-05	1e-05	0.07541	0.000779	0	0	0	1	0	0	0.121416	0.00139618	0.00282192	0.0206413	-8.69e-08	EUR	2857.51	7850.22	0.912874	1.75357
SZ59	MtSinai	SZ	MtSinai_Batch7	MtSinai_HTO7	Female	55-60	43.5	0.974615	1e-05	0.019526	0.005839	1e-05	1	0	1	0	0	1	0.0413306	0.00213538	0.0170216	0.0168147	-1.32e-07	EUR	2566.56	6114.44	0.378484	1.08207
SZ60	MtSinai	SZ	MtSinai_Batch7	MtSinai_HTO1	Male	65-70	40.2	0.863916	1e-05	1e-05	0.084396	0.051668	0	0	0	0	0	0	0.0753391	0.00319033	0.0123469	0.0286455	NA	AMR	1747.41	3594.37	0.219499	0.805869
SZ61	MtSinai	SZ	MtSinai_Batch8	MtSinai_HTO5	Male	95-100	25.9	1e-05	0.070001	0.019426	1e-05	0.910553	0	0	0	0	0	0	0.122339	0.000976393	0.0291056	0.0369205	4.31e-07	AFR	2135.92	4196.84	0.889717	1.25719
SZ62	MtSinai	SZ	MtSinai_Batch8	MtSinai_HTO6	Female	80-85	48.4	0.920871	1e-05	0.014036	0.057654	0.007429	0	0	0	0	0	0	0.00994594	0.00774424	0.0558816	0.0126387	-3.28e-07	EUR	2476.76	5347.24	0.191969	-0.25674
SZ63	MtSinai	SZ	MtSinai_Batch9	MtSinai_HTO9	Female	50-55	6.3	0.248306	1.5e-05	1e-05	0.001685	0.749985	0	0	0	1	0	0	0.12404	0.0347306	0.00144811	0.103476	NA	UNDETM	1570.79	2810.36	1.56882	3.11151
SZ64	MtSinai	SZ	MtSinai_Batch9	MtSinai_HTO10	Female	85-90	7.6	0.940716	1e-05	0.00439	0.02771	0.027174	0	0	0	1	0	0	0.0582085	0.00434591	0.0114289	0.00463529	-2.09e-07	EUR	2250	4925.79	0.12515	1.61076
SZ65	MtSinai	SZ	MtSinai_Batch9	MtSinai_HTO2	Male	70-75	5.8	0.89658	0.008006	1e-05	0.094742	0.000662	0	0	0	0	0	0	0.036614	0.022726	0.00177534	0.090664	-6.99e-08	EUR	1457.73	2666.6	1.11402	2.04813
