## Supplementary material for "Single-cell multi-cohort dissection of the schizophrenia transcriptome": TableS5_CrossCohortDEGoverlaps

### Sheet: Sheet1
celltype	McLean&MtSinai	Meta&MtSinai	Meta&McLean	Meta&McLean&MtSinai
Ex-L23	7.12e-36	1.19e-199	0	2.81e-161
Ex-L3	2.95e-23	1.96e-154	0	1.1e-82
Ex-L45_MET	1.26e-18	7.19e-134	1.92e-265	9.8e-82
Ex-L45_LRRK1	8.2e-19	2.34e-92	1.07e-298	7.23e-70
Ex-L6_CC_SEMA3A	1.32e-17	1.21e-124	0	3.06e-65
Ex-L6b_SEMA3D	7e-09	3.77e-36	0	7.42e-39
Ex-L2	1.61e-07	2.33e-53	0	1.77e-36
Ast	0.000815	6.66e-15	1.2e-120	1.22e-07
Oli	0.168	1.38e-18	2.33e-27	0.000655
Ex-L4_MYLK	0.106	0.0937	0	0.00268
Ex-L5b_HTR2C	0.0199	8.28e-06	1.05e-179	0.00347
In-Reelin	0.364	0.000152	2.71e-265	0.00494
Ex-L56	1	1	0	1
Ex-L56_CC_NTNG2	1	1	1.89e-84	1
Ex-L6b_SEMA3E	1	0.00135	1.12e-272	1
In-Rosehip_CHST9	1	1	1.27e-37	1
In-Rosehip_TRPC3	1	0.00025	9.99e-256	1
In-VIP	1	9.82e-06	2.99e-161	1
In-PV_Chandelier	1	1	3.14e-116	1
In-PV_Basket	1	9.65e-05	2.81e-173	1
In-SST	1	1	1.08e-65	1
OPC	1	1	5.07e-104	1
Mic	1	1	4.77e-86	1
Endo	1	8.08e-07	0.000793	1
Pericytes	1	1	2.75e-18	1
