## Supplementary material for "Single-cell multi-cohort dissection of the schizophrenia transcriptome": TableS6_ReproducibleGenes

### Sheet: TableS6_ReproducibleGenes
gene	Meta_logFC	Meta_se	Meta_tstat	Meta_P.Value	Meta_adj.P.Val	McLean_logFC	McLean_AveExpr	McLean_t	McLean_p_val	McLean_p_adj.loc	MtSinai_logFC	MtSinai_AveExpr	MtSinai_t	MtSinai_p_val	MtSinai_p_adj.loc	celltype	TotalCount
HRH2	-0.18633	0.0372115	-5.00732	5.52e-07	9.38e-05	-0.145454	1.18938	-3.08696	0.00357	0.0409275	-0.254075	1.11005	-4.18853	6.68e-05	0.0138435	Ex-L2	4
HRH2	-0.168323	0.0296168	-5.68335	1.32e-08	3.75e-06	-0.140609	0.784813	-3.68751	0.000625661	0.0140938	-0.210465	0.77685	-4.47597	2.34e-05	0.0049181	Ex-L3	4
HRH2	-0.11807	0.0260663	-4.52961	5.91e-06	0.000284528	-0.11585	0.682583	-3.22556	0.00241767	0.0309134	-0.120541	0.652682	-3.18139	0.0020164	0.0451668	Ex-L45_LRRK1	4
HRH2	-0.20841	0.0365726	-5.69852	1.21e-08	2.25e-06	-0.147473	1.00644	-3.4178	0.00136614	0.0152124	-0.363889	1.01128	-5.27969	1.39e-06	0.0110569	Ex-L6b_SEMA3D	4
MIR9-3HG	-0.139692	0.0264034	-5.29069	1.22e-07	4.08e-05	-0.134509	0.529777	-3.85332	0.000403073	0.0120049	-0.146622	0.513592	-3.63247	0.000472797	0.028756	Ex-L2	4
MIR9-3HG	-0.142055	0.0228692	-6.21163	5.24e-10	1.51e-07	-0.142882	0.487732	-4.88728	1.44e-05	0.000846783	-0.140752	0.504652	-3.83418	0.000241429	0.00921328	Ex-L23	4
MIR9-3HG	-0.113574	0.0229641	-4.94573	7.59e-07	6.8e-05	-0.123285	0.589635	-3.60335	0.000817969	0.0156497	-0.105613	0.556414	-3.4092	0.000979627	0.0324686	Ex-L45_LRRK1	4
MIR9-3HG	-0.136032	0.0285945	-4.75728	1.96e-06	0.000113623	-0.132206	0.611535	-3.12941	0.00325039	0.0385797	-0.139267	0.578179	-3.5852	0.000560472	0.0238118	Ex-L45_MET	4
SYT12	-0.141561	0.0253718	-5.57945	2.41e-08	5.93e-06	-0.148967	0.524641	-4.46276	5.8e-05	0.00356891	-0.131427	0.419745	-3.3661	0.00116149	0.0416838	Ex-L3	4
SYT12	-0.13959	0.02374	-5.87995	4.1e-09	1.44e-06	-0.150169	0.558608	-4.93478	1.28e-05	0.00129291	-0.12314	0.420752	-3.24508	0.00165615	0.0409651	Ex-L45_LRRK1	4
SYT12	-0.134903	0.025202	-5.35284	8.66e-08	1.32e-05	-0.134819	0.532242	-4.04813	0.000220617	0.00897696	-0.135015	0.463204	-3.50223	0.00073709	0.0263709	Ex-L45_MET	4
SYT12	-0.204139	0.0297553	-6.86059	6.86e-12	1.58e-08	-0.198263	0.584708	-4.30498	9.53e-05	0.00579679	-0.208349	0.433782	-5.34441	1.03e-06	0.0119031	Ex-L6_CC_SEMA3A	4
BICDL1	-0.187194	0.0292629	-6.39697	1.58e-10	7.33e-08	-0.19497	1.27641	-4.98952	1.02e-05	0.000693118	-0.177265	1.03011	-4.01448	0.000128194	0.00698778	Ex-L23	3
BICDL1	-0.185021	0.0319688	-5.78754	7.14e-09	2.67e-06	-0.15724	1.41742	-3.69531	0.000608991	0.0138261	-0.221023	1.30513	-4.56278	1.68e-05	0.0040496	Ex-L3	3
BICDL1	-0.221421	0.0390961	-5.6635	1.48e-08	6.17e-06	-0.217883	1.258	-4.31743	7.89e-05	0.00512279	-0.226731	1.17396	-3.66707	0.00046824	0.0338186	Ex-L6_CC_SEMA3A	3
CES4A	-0.158819	0.0318899	-4.98023	6.35e-07	2.52e-05	-0.217361	0.738261	-4.02296	0.000237006	0.00429286	-0.127523	0.461057	-3.22802	0.00178835	0.0258044	Ex-L23	3
CES4A	-0.166455	0.0305739	-5.44434	5.2e-08	9.24e-06	-0.176067	0.634738	-3.6399	0.000758105	0.0153696	-0.16006	0.455769	-4.05681	0.000111599	0.0126378	Ex-L3	3
CES4A	-0.14409	0.0208532	-6.90972	4.86e-12	1.01e-08	-0.127367	0.407116	-4.08395	0.00020087	0.00870378	-0.157612	0.299936	-5.62011	2.36e-07	0.00105198	Ex-L45_MET	3
FSTL4	-0.235125	0.051912	-4.5293	5.92e-06	0.000134622	-0.193046	2.66565	-2.79845	0.00764744	0.0425898	-0.29007	2.50041	-3.67984	0.000412514	0.0122231	Ex-L23	3
FSTL4	-0.312682	0.0535645	-5.83748	5.3e-09	1.66e-06	-0.256525	3.29318	-3.26415	0.00217255	0.0290243	-0.361404	3.2831	-4.93712	3.66e-06	0.00423221	Ex-L45_LRRK1	3
FSTL4	-0.356223	0.073128	-4.87123	1.11e-06	8.66e-05	-0.348678	2.83935	-3.58475	0.000788776	0.0165428	-0.366033	2.39891	-3.30034	0.0015488	0.0486357	Ex-L6_CC_SEMA3A	3
GALNT11	-0.25667	0.035315	-7.26801	3.65e-13	8.43e-10	-0.252872	1.39686	-5.52844	1.7e-06	0.000277304	-0.262275	1.30622	-4.7199	9.23e-06	0.00229528	Ex-L23	3
GALNT11	-0.201462	0.0341835	-5.89356	3.78e-09	1.62e-06	-0.21698	1.43862	-4.83594	1.68e-05	0.00179754	-0.179995	1.34555	-3.4107	0.000992655	0.0386233	Ex-L3	3
GALNT11	-0.157993	0.0313883	-5.03349	4.82e-07	4.88e-05	-0.156255	1.31304	-3.94982	0.0002885	0.00842608	-0.160946	1.22048	-3.12093	0.00242872	0.0483998	Ex-L45_LRRK1	3
GPLD1	-0.12459	0.0185656	-6.71081	1.94e-11	1.24e-08	-0.135465	0.516142	-5.22358	4.71e-06	0.000512964	-0.113158	0.42225	-4.25556	5.36e-05	0.00421097	Ex-L23	3
GPLD1	-0.131923	0.0280108	-4.70973	2.48e-06	0.000151906	-0.136585	0.763099	-3.39531	0.00149679	0.0227008	-0.127536	0.658379	-3.26795	0.00153857	0.039687	Ex-L45_LRRK1	3
GPLD1	-0.179835	0.0303815	-5.91923	3.23e-09	1.49e-06	-0.16482	0.767942	-4.00283	0.000253293	0.00966114	-0.197779	0.694937	-4.39393	3.19e-05	0.0088607	Ex-L45_MET	3
PIGL	-0.153015	0.0315925	-4.84341	1.28e-06	4.17e-05	-0.152795	0.807318	-3.25079	0.00225883	0.0185128	-0.153197	0.746814	-3.5904	0.000552382	0.0141852	Ex-L23	3
PIGL	-0.195097	0.0360616	-5.41012	6.3e-08	1.44e-05	-0.181405	0.776197	-4.05387	0.000186174	0.00763845	-0.220463	0.766668	-3.61976	0.000550194	0.0351273	Ex-L6_CC_SEMA3A	3
PIGL	-0.213908	0.0396752	-5.39147	6.99e-08	8.24e-06	-0.192263	0.712323	-4.11479	0.000174236	0.00445459	-0.269846	0.726141	-3.59243	0.000625751	0.0454791	Ex-L6b_SEMA3D	3
RNF165	-0.179439	0.0318557	-5.63287	1.77e-08	1.91e-06	-0.189184	0.906571	-4.39591	7.04e-05	0.0019432	-0.167629	0.809302	-3.53816	0.000656704	0.0154245	Ex-L23	3
RNF165	-0.195951	0.0314844	-6.22374	4.85e-10	4.2e-07	-0.134154	0.847119	-2.99102	0.00460565	0.0439858	-0.255979	0.815849	-5.79059	1.14e-07	0.000264411	Ex-L3	3
RNF165	-0.225652	0.0400332	-5.63661	1.73e-08	6.26e-06	-0.232567	0.90355	-4.31458	8.42e-05	0.00534568	-0.217145	0.840715	-3.63214	0.000525021	0.0349482	Ex-L6_CC_SEMA3A	3
RNF24	-0.166687	0.0316829	-5.26111	1.43e-07	7.99e-06	-0.179305	1.35137	-4.28875	9.81e-05	0.00240622	-0.149666	1.21652	-3.08219	0.0027723	0.0326239	Ex-L23	3
RNF24	-0.197863	0.03901	-5.07211	3.93e-07	4.74e-05	-0.191203	1.2974	-3.60357	0.00074521	0.0163099	-0.205698	1.23838	-3.57418	0.000633966	0.0371656	Ex-L6_CC_SEMA3A	3
RNF24	-0.281529	0.0448119	-6.28247	3.33e-10	2.03e-07	-0.253903	1.35781	-4.84468	1.59e-05	0.00119295	-0.356644	1.22975	-4.12696	0.000100003	0.0262644	Ex-L6b_SEMA3D	3
SMURF1	-0.146453	0.0205214	-7.13663	9.56e-13	1.58e-09	-0.149188	0.730622	-6.07392	2.73e-07	0.000116649	-0.140131	0.630996	-3.75233	0.000319943	0.0105636	Ex-L23	3
SMURF1	-0.150364	0.0208081	-7.22621	4.97e-13	9.57e-10	-0.141762	0.727115	-5.52041	1.74e-06	0.000648263	-0.166809	0.6576	-4.69787	9.99e-06	0.00327403	Ex-L3	3
SMURF1	-0.196057	0.0293398	-6.6823	2.35e-11	3.88e-08	-0.217242	0.925393	-6.01193	4.01e-07	0.000355967	-0.155069	0.813114	-3.08522	0.00274253	0.0435939	Ex-L45_MET	3
TET3	-0.20325	0.0354641	-5.73116	9.97e-09	7.2e-06	-0.200246	1.19691	-4.40874	7.05e-05	0.00479005	-0.207942	1.10355	-3.66339	0.000425959	0.0282622	Ex-L2	3
TET3	-0.159329	0.0287393	-5.54394	2.96e-08	6.57e-06	-0.156352	0.984405	-3.89406	0.00033389	0.00984322	-0.162457	0.922313	-3.9475	0.000161931	0.0152137	Ex-L3	3
TET3	-0.197499	0.034752	-5.6831	1.32e-08	3.32e-06	-0.168911	0.948791	-3.59163	0.000865945	0.017998	-0.231885	0.862973	-4.49575	2.17e-05	0.00719967	Ex-L45_MET	3
MARCHF4	-0.153743	0.0272976	-5.63212	1.78e-08	1.91e-06	-0.192375	0.705695	-4.77227	2.13e-05	0.00102761	-0.121024	0.571176	-3.26227	0.00159385	0.0242349	Ex-L23	2
MARCHF4	-0.156728	0.0271094	-5.78131	7.41e-09	2.67e-06	-0.18956	0.81622	-4.75887	2.2e-05	0.00205228	-0.128399	0.693486	-3.47019	0.000818596	0.0351363	Ex-L3	2
ATP2B2	-0.190249	0.0374001	-5.08687	3.64e-07	3.66e-05	-0.181383	2.57356	-3.5258	0.00100618	0.0181395	-0.200189	2.47514	-3.67533	0.00041443	0.0250741	Ex-L3	2
ATP2B2	-0.217305	0.0499478	-4.35064	1.36e-05	0.000354887	-0.171107	2.48754	-2.97882	0.00468576	0.0329211	-0.360529	2.29042	-3.56468	0.000661721	0.0469412	Ex-L6b_SEMA3D	2
BACH2	-0.163465	0.0321097	-5.09084	3.56e-07	3.61e-05	-0.149769	0.831062	-3.76954	0.00049014	0.0123132	-0.189254	0.812462	-3.47128	0.000831445	0.0351363	Ex-L3	2
BACH2	-0.212376	0.0331255	-6.41124	1.44e-10	1.44e-07	-0.223123	1.14041	-4.94571	1.23e-05	0.00127986	-0.199804	1.0924	-4.09476	9.26e-05	0.0136074	Ex-L45_LRRK1	2
BCL11A	-0.207127	0.0404041	-5.1264	2.95e-07	2.87e-05	-0.178071	1.69459	-3.51664	0.00107438	0.0204203	-0.258047	1.52495	-3.84962	0.000228042	0.0173121	Ex-L45_MET	2
BCL11A	-0.325999	0.0530558	-6.14445	8.02e-10	1.03e-06	-0.351518	1.41177	-5.09551	6.03e-06	0.00158485	-0.289049	1.22209	-3.4821	0.000881346	0.0388734	Ex-L6_CC_SEMA3A	2
CCPG1	-0.269191	0.0390047	-6.90149	5.15e-12	4.25e-09	-0.296103	2.01936	-5.63027	1.21e-06	0.000229702	-0.23629	1.7685	-4.06357	0.000107581	0.006229	Ex-L23	2
CCPG1	-0.250981	0.0426482	-5.8849	3.98e-09	1.44e-06	-0.284143	1.79921	-4.80726	1.94e-05	0.00170147	-0.214965	1.50097	-3.48984	0.000752898	0.0297962	Ex-L45_LRRK1	2
CMC2	-0.144737	0.0283039	-5.11366	3.16e-07	1.49e-05	-0.148377	0.923529	-4.22574	0.000119619	0.00279813	-0.137982	0.826156	-2.88502	0.00496231	0.0458737	Ex-L23	2
CMC2	-0.132552	0.0237867	-5.57254	2.51e-08	5.09e-06	-0.126009	0.726819	-4.48972	5.35e-05	0.00307993	-0.149238	0.698469	-3.32995	0.00126396	0.0366993	Ex-L45_LRRK1	2
DDHD1	-0.125615	0.0275186	-4.56474	5e-06	0.00036121	-0.105597	1.16403	-3.34195	0.00175314	0.0272668	-0.18849	1.10425	-3.36605	0.00113462	0.0389022	Ex-L2	2
DDHD1	-0.184382	0.0277696	-6.63971	3.14e-11	1.91e-08	-0.176828	1.36354	-5.48477	1.97e-06	0.000316435	-0.206099	1.22564	-3.77038	0.000300777	0.0102251	Ex-L23	2
DLG5	-0.143859	0.0252218	-5.70374	1.17e-08	3.47e-06	-0.132274	0.539714	-3.69333	0.00062824	0.0141244	-0.155256	0.515824	-4.3703	3.48e-05	0.00659937	Ex-L3	2
DLG5	-0.187737	0.0323903	-5.7961	6.79e-09	1.91e-06	-0.173744	0.639743	-3.65895	0.000694207	0.0141486	-0.199914	0.621942	-4.51323	1.94e-05	0.00679309	Ex-L45_LRRK1	2
DLGAP3	-0.163201	0.0310933	-5.24874	1.53e-07	4.66e-05	-0.179671	0.866439	-4.23591	0.000122439	0.00667408	-0.14407	0.785786	-3.15155	0.00222459	0.0492478	Ex-L2	2
DLGAP3	-0.156744	0.0247524	-6.33247	2.41e-10	8.74e-08	-0.180919	0.861155	-5.2707	4.02e-06	0.000479387	-0.130554	0.798627	-3.65422	0.000446207	0.0126484	Ex-L23	2
FNBP4	-0.160085	0.0301467	-5.31019	1.1e-07	1.64e-05	-0.143507	1.0608	-3.56503	0.000912871	0.0168786	-0.181258	0.906561	-3.98434	0.00013787	0.014524	Ex-L45_LRRK1	2
FNBP4	-0.158723	0.0316197	-5.01975	5.17e-07	4.21e-05	-0.164267	1.11823	-4.02313	0.000238101	0.00932611	-0.150416	0.953259	-3.0097	0.00343881	0.0493038	Ex-L45_MET	2
GATAD2B	-0.148626	0.0282488	-5.26132	1.43e-07	1.94e-05	-0.131331	1.3518	-3.92067	0.000324934	0.0108733	-0.191215	1.35752	-3.6377	0.000470303	0.0219146	Ex-L45_MET	2
GATAD2B	-0.193916	0.0391054	-4.95881	7.09e-07	6.75e-05	-0.170408	1.38231	-3.62158	0.000705709	0.0158697	-0.246411	1.46603	-3.50442	0.000793616	0.0384799	Ex-L6_CC_SEMA3A	2
GPC1	-0.117276	0.0246217	-4.76311	1.91e-06	5.62e-05	-0.124143	0.832605	-2.93084	0.00538767	0.0335207	-0.113771	0.499122	-3.75993	0.00031174	0.0103519	Ex-L23	2
GPC1	-0.116773	0.0204655	-5.70585	1.16e-08	2.97e-06	-0.11429	0.561338	-4.18109	0.00014665	0.00780959	-0.119941	0.393793	-3.8851	0.000201526	0.0166778	Ex-L45_MET	2
HSPA1A	0.133753	0.0285684	4.68186	2.84e-06	0.000151391	0.120177	0.24729	3.31128	0.00204617	0.0295569	0.155867	0.21231	3.36498	0.00121934	0.0313146	Ex-L45_MET	2
HSPA1A	0.111628	0.0229959	4.85426	1.21e-06	9.12e-05	0.123714	0.162905	3.34777	0.00189531	0.0277095	0.10399	0.134294	3.53989	0.000783132	0.0384799	Ex-L6_CC_SEMA3A	2
KCNB1	-0.187894	0.0305717	-6.14602	7.95e-10	6.12e-07	-0.173701	1.94888	-4.43624	6.12e-05	0.00365647	-0.210058	1.91868	-4.293	4.64e-05	0.00825614	Ex-L3	2
KCNB1	-0.214399	0.0447487	-4.79118	1.66e-06	7.88e-05	-0.181065	2.11068	-3.43095	0.001315	0.0147949	-0.299686	1.92297	-3.55018	0.000693326	0.0482655	Ex-L6b_SEMA3D	2
LINC01250	-0.212203	0.0419555	-5.0578	4.24e-07	1.88e-05	-0.215163	2.63892	-3.89003	0.000338645	0.00558226	-0.208191	2.65398	-3.23353	0.00174343	0.0256324	Ex-L23	2
LINC01250	-0.21267	0.0414111	-5.13557	2.81e-07	3.1e-05	-0.178251	2.39784	-3.23196	0.00234218	0.029041	-0.257152	2.33261	-4.10138	9.35e-05	0.0124342	Ex-L3	2
MAML3	-0.211203	0.0375048	-5.63135	1.79e-08	1.91e-06	-0.239475	0.777719	-4.74751	2.39e-05	0.00106643	-0.176252	0.709892	-3.14258	0.0023476	0.0302103	Ex-L23	2
MAML3	-0.17741	0.0347172	-5.11016	3.22e-07	3.39e-05	-0.150371	0.995405	-2.92646	0.0054954	0.0487374	-0.200121	0.892061	-4.24959	5.45e-05	0.0095131	Ex-L3	2
NETO1	-0.141131	0.0313603	-4.50031	6.79e-06	0.000148228	-0.130475	1.66433	-3.37469	0.00156218	0.0143959	-0.161625	1.60003	-3.01435	0.00339685	0.0365533	Ex-L23	2
NETO1	-0.225206	0.0323357	-6.96462	3.29e-12	1.19e-08	-0.213666	2.17799	-5.64633	1.22e-06	0.000382223	-0.256432	2.21982	-4.1194	8.47e-05	0.0136074	Ex-L45_LRRK1	2
PHACTR1	-0.195635	0.0367527	-5.32301	1.02e-07	1.46e-05	-0.173661	4.38276	-3.7797	0.000472565	0.0120818	-0.234675	4.13541	-3.83189	0.000242568	0.0182266	Ex-L3	2
PHACTR1	-0.199707	0.0389145	-5.13195	2.87e-07	3.16e-05	-0.217835	5.2548	-3.18025	0.00274303	0.0331228	-0.191067	5.00893	-4.04059	0.000112679	0.0136074	Ex-L45_LRRK1	2
PTCH2	-0.110168	0.0233724	-4.71361	2.43e-06	0.000137857	-0.101259	0.577459	-3.28936	0.00199147	0.026616	-0.122294	0.504651	-3.4053	0.00101008	0.0389082	Ex-L3	2
PTCH2	-0.116913	0.0244424	-4.7832	1.73e-06	0.000112637	-0.100901	0.494907	-3.2115	0.00236139	0.0311865	-0.141459	0.456299	-3.63636	0.000517826	0.0349482	Ex-L6_CC_SEMA3A	2
PTPN5	-0.14424	0.0272425	-5.29468	1.19e-07	4.08e-05	-0.131576	0.959873	-3.90833	0.000331616	0.0111725	-0.168265	0.893226	-3.62886	0.000478573	0.0288041	Ex-L2	2
PTPN5	-0.162853	0.0285839	-5.69738	1.22e-08	2.65e-06	-0.141739	0.949872	-3.89743	0.000338396	0.00901037	-0.196979	0.840078	-4.26053	5.04e-05	0.0103978	Ex-L45_LRRK1	2
PTPRJ	-0.116412	0.0268877	-4.32955	1.49e-05	0.000275376	-0.108259	1.248	-3.13734	0.00305451	0.0225979	-0.129012	1.17056	-3.00737	0.00346804	0.036937	Ex-L23	2
PTPRJ	-0.206446	0.0344417	-5.99408	2.05e-09	6.96e-07	-0.168677	0.998508	-4.25312	0.000107637	0.00345516	-0.322323	0.989475	-4.63998	1.58e-05	0.0140411	Ex-L6b_SEMA3D	2
RBFOX2	-0.20863	0.0377731	-5.52325	3.33e-08	6.63e-06	-0.188384	2.53292	-4.28043	0.000107794	0.00655616	-0.265258	2.38614	-3.60385	0.000526706	0.0229683	Ex-L45_MET	2
RBFOX2	-0.291815	0.055509	-5.25708	1.46e-07	2.49e-05	-0.309756	2.40127	-3.93047	0.000272095	0.00924802	-0.274151	2.28157	-3.50587	0.000789953	0.0384799	Ex-L6_CC_SEMA3A	2
RGS7	-0.228637	0.0520613	-4.39169	1.12e-05	0.000596198	-0.191386	4.33052	-3.25842	0.00221949	0.0316647	-0.365163	4.01439	-3.24747	0.00165215	0.0430923	Ex-L2	2
RGS7	-0.212815	0.0359005	-5.92792	3.07e-09	1.36e-06	-0.204092	4.90616	-4.628	3.31e-05	0.00256349	-0.229956	4.72276	-3.71993	0.000356281	0.0227469	Ex-L3	2
RIC3	-0.129473	0.028066	-4.61317	3.97e-06	9.85e-05	-0.107291	0.897849	-2.88453	0.00607226	0.0363958	-0.158801	0.804269	-3.71305	0.00036576	0.0114236	Ex-L23	2
RIC3	-0.15902	0.0287243	-5.53609	3.09e-08	6.45e-06	-0.151712	0.944735	-4.47505	5.86e-05	0.00483824	-0.177616	0.859432	-3.28436	0.00148411	0.0338113	Ex-L45_MET	2
RNF111	-0.133195	0.0278613	-4.78063	1.75e-06	5.26e-05	-0.115093	1.07175	-3.51076	0.00105287	0.0110661	-0.180274	1.10332	-3.40981	0.000997668	0.0194419	Ex-L23	2
RNF111	-0.182248	0.0313091	-5.82094	5.85e-09	1.27e-06	-0.1592	1.01958	-4.6752	2.77e-05	0.00160283	-0.308275	1.12945	-3.87158	0.000240373	0.0334669	Ex-L6b_SEMA3D	2
SCAI	-0.246252	0.0418442	-5.88496	3.98e-09	6.65e-07	-0.259362	2.15966	-4.52263	4.66e-05	0.00151504	-0.231324	2.0182	-3.78025	0.000290766	0.0101207	Ex-L23	2
SCAI	-0.231211	0.0414247	-5.58148	2.38e-08	5.93e-06	-0.21649	2.18973	-3.9877	0.000250502	0.00846434	-0.251726	2.13395	-3.92774	0.000173599	0.0155718	Ex-L3	2
SECISBP2	-0.131282	0.0260282	-5.04384	4.56e-07	8.94e-05	-0.112148	0.711293	-3.58704	0.000864271	0.0182922	-0.174488	0.665791	-3.71399	0.000358692	0.0269159	Ex-L2	2
SECISBP2	-0.13962	0.0257524	-5.42162	5.91e-08	4.21e-06	-0.137015	0.705853	-4.22061	0.000121563	0.00282652	-0.144042	0.65438	-3.40556	0.00101141	0.0195739	Ex-L23	2
SEMA5B	-0.155399	0.0335974	-4.62534	3.74e-06	0.000303112	-0.146936	0.818889	-3.24231	0.00236271	0.0326207	-0.165727	0.716044	-3.31037	0.00135502	0.0415032	Ex-L2	2
SEMA5B	-0.126525	0.0251781	-5.02522	5.03e-07	2.14e-05	-0.124836	0.625358	-3.81829	0.000422614	0.00637563	-0.128988	0.561387	-3.26804	0.00156595	0.0239611	Ex-L23	2
SYNDIG1	-0.203987	0.0413293	-4.93566	7.99e-07	7.05e-05	-0.213157	2.03618	-3.56079	0.000926425	0.0170746	-0.195636	1.96149	-3.42437	0.000932575	0.0324686	Ex-L45_LRRK1	2
SYNDIG1	-0.258046	0.0524173	-4.92291	8.53e-07	7.19e-05	-0.239948	1.48521	-3.27995	0.00196488	0.0283119	-0.277139	1.2767	-3.68818	0.000437508	0.0338186	Ex-L6_CC_SEMA3A	2
TMCC1	-0.150539	0.0300284	-5.01323	5.35e-07	2.26e-05	-0.131567	1.84603	-3.47792	0.00115883	0.0118091	-0.182857	1.71403	-3.70359	0.000377688	0.0115771	Ex-L23	2
TMCC1	-0.257021	0.0364274	-7.05571	1.72e-12	4.96e-09	-0.238645	1.82541	-5.9191	4.37e-07	0.000182385	-0.338692	1.75039	-3.98477	0.000163562	0.0300019	Ex-L6b_SEMA3D	2
TMEM132B	-0.205823	0.0433721	-4.74551	2.08e-06	0.000207188	-0.175431	3.20013	-3.5311	0.00101763	0.0202056	-0.303194	3.06464	-3.40945	0.000986691	0.0359672	Ex-L2	2
TMEM132B	-0.230116	0.04109	-5.6003	2.14e-08	5.49e-06	-0.163031	2.96334	-3.08521	0.00352469	0.0375507	-0.332716	2.92499	-5.09132	2.1e-06	0.00134801	Ex-L3	2
TMEM161B-AS1	0.289533	0.0418116	6.9247	4.37e-12	3.88e-09	0.277295	2.49211	4.78014	2.02e-05	0.00102126	0.302765	2.35609	5.01941	2.83e-06	0.00147205	Ex-L23	2
TMEM161B-AS1	0.255588	0.0444605	5.74864	9e-09	2.26e-06	0.248674	2.40083	4.10262	0.00018038	0.00610425	0.26364	2.28425	4.03033	0.000116917	0.0136074	Ex-L45_LRRK1	2
VOPP1	-0.135758	0.0273843	-4.95753	7.14e-07	5.26e-05	-0.141154	0.59146	-3.87286	0.000376952	0.0113691	-0.128764	0.532296	-3.10296	0.00259914	0.0428469	Ex-L45_MET	2
VOPP1	-0.121032	0.0239168	-5.06056	4.18e-07	4.97e-05	-0.104278	0.560751	-3.51864	0.00096192	0.0185575	-0.152324	0.518261	-3.76098	0.000343122	0.0323572	Ex-L6_CC_SEMA3A	2
ZNRF1	-0.131371	0.0238632	-5.50518	3.69e-08	7.1e-06	-0.129969	0.672547	-4.38933	7.11e-05	0.0040878	-0.13397	0.69605	-3.32373	0.0013108	0.0445516	Ex-L3	2
ZNRF1	-0.140176	0.0248648	-5.63752	1.73e-08	6.26e-06	-0.123107	0.691776	-4.05456	0.000183849	0.00761492	-0.174933	0.680327	-4.03754	0.000133945	0.0264853	Ex-L6_CC_SEMA3A	2
ABHD18	-0.124051	0.0239632	-5.17672	2.26e-07	1.13e-05	-0.115536	1.0784	-3.809	0.000433231	0.00647913	-0.13819	0.940141	-3.53547	0.000662534	0.0155051	Ex-L23	1
AC002066.1	0.109595	0.0194183	5.64388	1.66e-08	1.85e-06	0.115235	0.383414	4.58697	3.82e-05	0.00138797	0.101224	0.32879	3.30732	0.00138955	0.0227446	Ex-L23	1
ACER3	-0.123329	0.0193353	-6.37843	1.79e-10	1.88e-07	-0.115456	0.596019	-5.13351	7.12e-06	0.00144298	-0.145633	0.553259	-3.84722	0.000229951	0.0173121	Ex-L45_MET	1
ACYP2	-0.185244	0.0344637	-5.37504	7.66e-08	8.76e-06	-0.156689	1.43607	-4.05474	0.000200636	0.00485052	-0.296236	1.56111	-3.88825	0.000227211	0.0327365	Ex-L6b_SEMA3D	1
ADCY6	-0.118199	0.0222648	-5.30879	1.1e-07	1.08e-05	-0.106182	0.436808	-3.98009	0.000252911	0.00570829	-0.145776	0.33055	-3.60702	0.000577069	0.0441148	Ex-L6b_SEMA3D	1
ADGRV1	0.177394	0.0319123	5.55879	2.72e-08	6.28e-06	0.182279	0.762715	4.50226	5.08e-05	0.00335463	0.169379	0.714013	3.26624	0.00159712	0.0484418	Ex-L3	1
AJAP1	-0.140208	0.0306169	-4.57944	4.66e-06	0.000347594	-0.117523	1.10576	-3.06033	0.00383916	0.0425772	-0.179782	1.12034	-3.54448	0.000634251	0.0300385	Ex-L2	1
APBB2	-0.15426	0.0312319	-4.93916	7.85e-07	4.77e-05	-0.1287	0.959265	-3.54675	0.000937033	0.012049	-0.227308	0.783543	-3.7054	0.000418365	0.0404384	Ex-L6b_SEMA3D	1
ARMC8	-0.138387	0.0258397	-5.35559	8.53e-08	9.37e-06	-0.110547	0.969248	-3.9542	0.000273954	0.0059174	-0.301595	0.973116	-4.45552	3.1e-05	0.0177095	Ex-L6b_SEMA3D	1
ATP8B2	-0.111625	0.0181402	-6.15344	7.58e-10	1.9e-07	-0.114621	0.48082	-4.76709	2.11e-05	0.00102761	-0.107665	0.465901	-3.8956	0.000194972	0.00819308	Ex-L23	1
BAALC	-0.180309	0.0321238	-5.61294	1.99e-08	2.03e-06	-0.200139	1.07922	-4.50678	4.91e-05	0.00156583	-0.158544	0.894565	-3.40768	0.00100452	0.0194768	Ex-L23	1
BCR	-0.15886	0.0301828	-5.26328	1.42e-07	7.98e-06	-0.168379	0.732588	-3.66022	0.000694444	0.0086025	-0.151665	0.650336	-3.7921	0.000279165	0.00989579	Ex-L23	1
BMPER	-0.222384	0.0498873	-4.45774	8.28e-06	0.000508226	-0.203608	1.4965	-3.11178	0.00341127	0.0403095	-0.248453	1.22534	-3.22257	0.00180279	0.0447086	Ex-L2	1
BNIP3L	0.270375	0.0384504	7.03178	2.04e-12	2.36e-09	0.309459	1.20066	5.6069	1.38e-06	0.000243288	0.233519	1.1342	4.35695	3.68e-05	0.00370394	Ex-L23	1
BRINP1	-0.327984	0.0385773	-8.502	1.86e-17	2.15e-13	-0.348828	2.14696	-7.11076	8.23e-09	2.38e-05	-0.294205	1.9399	-4.71106	9.49e-06	0.00324381	Ex-L3	1
BSN	-0.198018	0.030853	-6.4181	1.38e-10	1.69e-07	-0.184718	1.1517	-4.46175	5.64e-05	0.00354379	-0.214631	1.06974	-4.63864	1.26e-05	0.00337748	Ex-L3	1
C18orf25	-0.110813	0.0161178	-6.87521	6.19e-12	1.19e-08	-0.104167	0.662222	-5.60563	1.4e-06	0.000404733	-0.130998	0.70504	-4.04497	0.000110913	0.0136074	Ex-L45_LRRK1	1
C2orf72	-0.119897	0.0228301	-5.2517	1.51e-07	1.99e-05	-0.113687	0.521066	-3.92161	0.000324012	0.0108733	-0.130036	0.440154	-3.51028	0.000717881	0.0260058	Ex-L45_MET	1
CA8	0.227411	0.0432258	5.261	1.43e-07	0.000211496	0.215157	0.865161	3.751	0.000503499	0.0213913	0.243516	0.948591	3.70321	0.000369691	0.0406871	Ast	1
CACNB4	-0.246257	0.0479213	-5.13878	2.77e-07	2.17e-05	-0.171243	2.04658	-2.95497	0.00499802	0.0340348	-0.408491	1.89408	-4.79319	8.93e-06	0.0110569	Ex-L6b_SEMA3D	1
CBLN2	0.341829	0.0650049	5.25851	1.45e-07	8.07e-06	0.376022	3.20671	3.99995	0.000252349	0.00445893	0.310498	3.37938	3.45049	0.000884498	0.0180588	Ex-L23	1
CCDC84	-0.124134	0.0270159	-4.59486	4.33e-06	0.000226432	-0.110699	0.753638	-3.21446	0.0024925	0.0314447	-0.145633	0.746555	-3.34302	0.00121227	0.0359625	Ex-L45_LRRK1	1
CCND3	0.165559	0.0316978	5.22306	1.76e-07	9.42e-06	0.169398	0.581717	4.3504	8.41e-05	0.00217834	0.158019	0.657117	2.89536	0.00488255	0.0454289	Ex-L23	1
CENPJ	0.123742	0.0238908	5.17946	2.23e-07	2.38e-05	0.125334	0.455845	4.12868	0.000172353	0.00849607	0.121151	0.412688	3.12858	0.00240437	0.0416152	Ex-L45_MET	1
CERS6	0.156495	0.0255585	6.12299	9.18e-10	5.59e-07	0.159643	2.40092	5.25017	4.54e-06	0.000782988	0.148915	2.15529	3.15647	0.00217775	0.046051	Ex-L45_LRRK1	1
CHN1	0.2216	0.047164	4.69849	2.62e-06	7.11e-05	0.181362	3.26093	2.93962	0.00524107	0.03297	0.278179	3.1065	3.80235	0.000269482	0.00973197	Ex-L23	1
CHORDC1	0.170283	0.0287298	5.92707	3.08e-09	2.1e-06	0.148511	0.436506	4.19666	0.000129301	0.00652282	0.21238	0.567595	4.31609	5.01e-05	0.0186852	Ex-L6_CC_SEMA3A	1
CLK4	-0.134565	0.0180904	-7.43847	1.02e-13	2.94e-10	-0.137465	0.565774	-6.39011	9.38e-08	6.78e-05	-0.12756	0.494535	-3.81568	0.000257377	0.00944205	Ex-L23	1
CRYM	-0.11062	0.0199155	-5.55444	2.78e-08	8.47e-06	-0.106583	0.339034	-3.83987	0.000380476	0.0109373	-0.114902	0.218714	-4.01881	0.000142917	0.0272132	Ex-L6_CC_SEMA3A	1
DAB2IP	-0.12894	0.026309	-4.901	9.53e-07	7.13e-05	-0.129076	0.540192	-3.49893	0.0011134	0.0192037	-0.1288	0.534502	-3.43181	0.000927239	0.0370767	Ex-L3	1
DENND3	-0.160469	0.0308331	-5.20445	1.95e-07	1.02e-05	-0.166126	0.910734	-3.97987	0.000258289	0.00452241	-0.153676	0.867603	-3.35966	0.00117161	0.0210561	Ex-L23	1
DENND5A	-0.18942	0.0315834	-5.99746	2e-09	6.96e-07	-0.176509	0.921011	-4.86186	1.51e-05	0.00117489	-0.229599	0.890198	-3.58495	0.000619808	0.0453323	Ex-L6b_SEMA3D	1
DNM1L	-0.150218	0.0322649	-4.65577	3.23e-06	0.000166516	-0.128332	1.36036	-3.31243	0.00192554	0.0286613	-0.199749	1.27222	-3.42714	0.000941198	0.0288642	Ex-L45_MET	1
DOPEY2	-0.214069	0.0433726	-4.93558	7.99e-07	4.83e-05	-0.172864	1.2752	-3.28852	0.00198275	0.0193041	-0.301955	1.3152	-3.93327	0.000195021	0.0311859	Ex-L6b_SEMA3D	1
EFR3B	-0.22041	0.0370151	-5.95461	2.61e-09	1.88e-06	-0.194527	0.740808	-4.01605	0.00022031	0.00830597	-0.256742	0.67261	-4.47381	2.88e-05	0.0158255	Ex-L6_CC_SEMA3A	1
ELMO1	-0.204774	0.0370674	-5.52437	3.31e-08	6.59e-06	-0.199227	1.8176	-4.26693	0.000104811	0.00526606	-0.214228	1.69315	-3.51427	0.000708685	0.0332379	Ex-L3	1
ESYT2	-0.17618	0.0351604	-5.01077	5.42e-07	4.29e-05	-0.135983	1.25529	-3.20164	0.00262511	0.0337064	-0.263717	1.15553	-4.20756	6.36e-05	0.0113545	Ex-L45_MET	1
EXOC6	-0.190923	0.0358465	-5.32613	1e-07	1.04e-05	-0.164013	1.70581	-4.15147	0.000148291	0.00414927	-0.316276	1.53593	-3.70919	0.000413171	0.0404384	Ex-L6b_SEMA3D	1
EXT1	-0.18199	0.0380807	-4.77906	1.76e-06	5.29e-05	-0.181667	1.91015	-3.70603	0.00059068	0.00779212	-0.182482	1.71978	-3.01743	0.00336589	0.0363917	Ex-L23	1
FAM222B	-0.125539	0.0281897	-4.45337	8.45e-06	0.00025307	-0.100223	0.862495	-3.22572	0.00236661	0.0213827	-0.243402	0.785639	-3.63071	0.0005343	0.0433926	Ex-L6b_SEMA3D	1
FGFR1OP	-0.110606	0.0211727	-5.22397	1.75e-07	2.08e-05	-0.105402	0.800159	-4.03996	0.000226188	0.00913927	-0.120642	0.758303	-3.32943	0.00128708	0.0319173	Ex-L45_MET	1
FKBP8	0.152603	0.0248829	6.13287	8.63e-10	2e-07	0.149109	0.548566	3.77714	0.000491405	0.00693367	0.154907	0.395426	4.83304	5.93e-06	0.00190307	Ex-L23	1
FOXO3	-0.158742	0.0316342	-5.01806	5.22e-07	9.38e-05	-0.148592	1.22972	-3.79135	0.000471753	0.0130063	-0.177717	1.13692	-3.31648	0.00132903	0.0415032	Ex-L2	1
GALNT18	-0.16785	0.0364589	-4.60382	4.15e-06	0.000101344	-0.171281	2.14243	-3.48615	0.00113137	0.0116525	-0.163645	2.2042	-3.00879	0.00345346	0.036937	Ex-L23	1
GALNT2	-0.147566	0.0341057	-4.32674	1.51e-05	0.000490974	-0.125761	0.984728	-2.94282	0.00500202	0.0484044	-0.18582	0.971255	-3.28292	0.00159104	0.0488992	Ex-L6_CC_SEMA3A	1
GALNT7	-0.176305	0.0358118	-4.92309	8.52e-07	7.35e-05	-0.176206	1.3252	-3.74305	0.000538887	0.0123153	-0.17644	1.23027	-3.19787	0.00191592	0.0439293	Ex-L45_LRRK1	1
GAP43	-0.29197	0.0571293	-5.11068	3.21e-07	4.03e-05	-0.288583	1.9472	-3.84765	0.000352482	0.0104852	-0.29665	1.67344	-3.36444	0.00124844	0.0445955	Ex-L6_CC_SEMA3A	1
GATB	0.13709	0.0206308	6.64492	3.03e-11	1.02e-07	0.133188	0.552259	5.73917	9.34e-07	0.000431951	0.151797	0.516088	3.36923	0.0011231	0.0386267	Ex-L2	1
GLCE	-0.17509	0.0212425	-8.24245	1.69e-16	9.75e-13	-0.181925	0.472279	-7.37618	3.38e-09	1.68e-05	-0.155454	0.46618	-3.71853	0.000365847	0.0230164	Ex-L3	1
GLMN	-0.12342	0.0281001	-4.39217	1.12e-05	0.000412217	-0.103631	0.763777	-3.04105	0.00407728	0.0444081	-0.165463	0.715832	-3.33119	0.00127993	0.0318083	Ex-L45_MET	1
GOLT1B	-0.193451	0.0336112	-5.75556	8.64e-09	2.49e-06	-0.178566	0.707228	-3.59889	0.000873964	0.018132	-0.206075	0.573457	-4.51008	2.06e-05	0.00719967	Ex-L45_MET	1
GPC5	0.303218	0.0493855	6.13981	8.26e-10	5.3e-07	0.233483	1.49634	3.6879	0.000637108	0.0134596	0.411598	1.60701	5.21494	1.23e-06	0.00283819	Ex-L45_LRRK1	1
GPM6B	-0.163064	0.0323798	-5.03598	4.75e-07	4.4e-05	-0.138823	2.35473	-3.62332	0.000754658	0.0153696	-0.223651	2.17519	-3.69235	0.00039124	0.0241149	Ex-L3	1
HDAC5	-0.130992	0.0263208	-4.97674	6.47e-07	0.000410924	-0.102655	0.639945	-3.19841	0.00231608	0.0368384	-0.189182	0.536849	-4.11318	9.66e-05	0.0413254	In-Reelin	1
HGSNAT	-0.229468	0.0426773	-5.37681	7.58e-08	5.04e-06	-0.255784	1.03529	-4.49436	5.36e-05	0.00159866	-0.195658	1.00714	-3.03305	0.00325353	0.0356501	Ex-L23	1
HIST1H2AC	0.233946	0.0330484	7.07887	1.45e-12	1.68e-08	0.269047	0.484514	6.36719	1.18e-07	0.000682404	0.178648	0.630187	3.36846	0.00113621	0.0402762	Oli	1
HSPB1	0.121497	0.0230068	5.28091	1.29e-07	7.44e-06	0.132681	0.199508	2.98734	0.00484058	0.0310076	0.117395	0.151342	4.36468	3.92e-05	0.00370394	Ex-L23	1
HSPH1	0.251769	0.0507838	4.95767	7.13e-07	6.75e-05	0.235877	1.09325	3.51083	0.00104115	0.0193745	0.272951	1.16763	3.51896	0.000772404	0.0384799	Ex-L6_CC_SEMA3A	1
ICA1	-0.188858	0.0411805	-4.58611	4.52e-06	0.000108494	-0.170489	1.51495	-2.95138	0.0051024	0.0322028	-0.207841	1.37381	-3.5394	0.00065401	0.015424	Ex-L23	1
INVS	-0.128753	0.0295825	-4.35235	1.35e-05	0.000258975	-0.113926	1.32749	-2.89449	0.0059134	0.0357215	-0.148005	1.15764	-3.30016	0.00141496	0.0229371	Ex-L23	1
KCNH3	-0.115355	0.0262432	-4.39562	1.1e-05	0.00022084	-0.135703	0.953558	-3.24271	0.00227848	0.0185816	-0.102167	0.705409	-3.03248	0.00321826	0.0354261	Ex-L23	1
KCNK1	-0.180277	0.0393167	-4.58524	4.53e-06	0.000209609	-0.168208	1.2602	-2.97161	0.0049361	0.0494868	-0.191527	1.05839	-3.50454	0.000731535	0.0262535	Ex-L45_MET	1
KIAA0319L	-0.185896	0.0341389	-5.44529	5.17e-08	6.71e-06	-0.139491	1.115	-3.56052	0.00089971	0.0118148	-0.332305	1.03959	-4.77528	9.55e-06	0.0110569	Ex-L6b_SEMA3D	1
KIAA1549L	-0.174496	0.0373213	-4.67551	2.93e-06	0.000155432	-0.164018	2.53912	-3.36941	0.00158419	0.0232321	-0.189439	2.45946	-3.25882	0.00160817	0.0485221	Ex-L3	1
KLHDC10	-0.135939	0.0230526	-5.89689	3.7e-09	6.29e-07	-0.137299	1.1776	-4.66722	2.92e-05	0.00118868	-0.133774	0.986171	-3.60498	0.000526194	0.0137884	Ex-L23	1
KPNA1	-0.111192	0.022788	-4.87944	1.06e-06	8.54e-05	-0.100281	0.915984	-3.77781	0.000485607	0.0113429	-0.141766	0.878975	-3.19053	0.00196006	0.0444645	Ex-L45_LRRK1	1
LAMB1	-0.151424	0.0275685	-5.49265	3.96e-08	3.16e-06	-0.155786	1.09538	-4.59061	3.74e-05	0.00136799	-0.142959	1.01031	-3.02392	0.00330141	0.0360308	Ex-L23	1
LINC00599	-0.227922	0.0445348	-5.11784	3.09e-07	7.6e-05	-0.223624	1.34716	-3.59272	0.000880597	0.0184686	-0.23243	1.15652	-3.64615	0.000451503	0.0282622	Ex-L2	1
LINC01090	-0.142034	0.0196885	-7.21406	5.43e-13	2.09e-09	-0.124253	0.372861	-5.62283	9.46e-07	0.000645039	-0.210494	0.331854	-4.85456	7.49e-06	0.0148111	Ex-L6_CC_SEMA3A	1
LINC01378	0.246791	0.0513462	4.8064	1.54e-06	4.74e-05	0.215758	2.54493	3.36494	0.00161138	0.0146855	0.302265	2.51874	3.52586	0.000694586	0.0158005	Ex-L23	1
LPGAT1	-0.118229	0.0206607	-5.72238	1.05e-08	1.33e-06	-0.118208	0.806981	-4.86169	1.55e-05	0.000878471	-0.118281	0.729231	-3.01822	0.00335799	0.0363889	Ex-L23	1
LRFN2	-0.238312	0.048039	-4.96081	7.02e-07	0.000105101	-0.227231	1.88214	-3.57339	0.000909517	0.0188358	-0.253043	1.81245	-3.45127	0.000861508	0.0342116	Ex-L2	1
LRRC8B	-0.200316	0.0334614	-5.98648	2.14e-09	1.08e-06	-0.207885	1.15112	-4.77938	2.23e-05	0.00262884	-0.189342	1.01291	-3.6152	0.000507111	0.022694	Ex-L45_MET	1
MAP3K13	-0.191447	0.0369649	-5.17915	2.23e-07	1.83e-05	-0.16191	1.43348	-3.86671	0.00035838	0.00693709	-0.295754	1.31118	-3.75859	0.000350889	0.0375011	Ex-L6b_SEMA3D	1
MAPK4	-0.19351	0.0349812	-5.53181	3.17e-08	6.59e-06	-0.175562	1.31944	-3.48632	0.00113687	0.0194631	-0.210246	1.16618	-4.32343	4.15e-05	0.00749055	Ex-L3	1
MFN1	-0.132068	0.0240831	-5.48385	4.16e-08	3.27e-06	-0.129467	0.640249	-4.57614	3.92e-05	0.00141097	-0.138913	0.576656	-3.02693	0.00330189	0.0360308	Ex-L23	1
MFSD14C	-0.141741	0.0256102	-5.53455	3.12e-08	4.81e-06	-0.119216	0.942269	-4.29423	9.45e-05	0.00319274	-0.27038	1.03936	-4.07537	0.000119674	0.0282235	Ex-L6b_SEMA3D	1
MICAL2	-0.209852	0.0378076	-5.55053	2.85e-08	6.45e-06	-0.206508	1.76658	-3.61537	0.0007798	0.015672	-0.21246	1.6246	-4.21232	6.25e-05	0.00976022	Ex-L3	1
MPDZ	0.194494	0.0375651	5.17751	2.25e-07	2.38e-05	0.17402	1.19186	3.97823	0.000272952	0.00998176	0.252007	1.14727	3.43726	0.000918219	0.0288642	Ex-L45_MET	1
MPPED1	-0.162839	0.0330471	-4.92748	8.33e-07	7.13e-05	-0.143753	0.818662	-3.33615	0.00164817	0.025391	-0.190099	0.765975	-3.69142	0.000432157	0.0338186	Ex-L6_CC_SEMA3A	1
MPPED2	-0.185765	0.0340771	-5.45131	5e-08	3.78e-06	-0.209482	1.49085	-4.48407	5.27e-05	0.00159625	-0.158796	1.25516	-3.18758	0.00201016	0.0276871	Ex-L23	1
MTHFD1L	-0.143426	0.0311274	-4.60773	4.07e-06	0.000200186	-0.129294	1.10302	-2.99078	0.00456184	0.0436145	-0.158641	1.07917	-3.53671	0.00065823	0.03228	Ex-L3	1
MTR	-0.123078	0.0259242	-4.7476	2.06e-06	5.9e-05	-0.118863	0.957802	-3.61391	0.000777154	0.00916407	-0.129991	0.864334	-3.08589	0.00274149	0.0325751	Ex-L23	1
NAALADL2	-0.158208	0.0363739	-4.3495	1.36e-05	0.000355934	-0.124723	0.83553	-3.01078	0.00429589	0.0312222	-0.270937	0.873853	-3.56461	0.000662117	0.0469412	Ex-L6b_SEMA3D	1
NAGPA	-0.13819	0.0244115	-5.66089	1.51e-08	3.63e-06	-0.127925	0.577923	-4.11039	0.000182315	0.00852967	-0.154605	0.45898	-3.9285	0.000173092	0.0155058	Ex-L45_MET	1
NAV1	-0.171089	0.0324	-5.28053	1.29e-07	7.44e-06	-0.185561	1.41886	-4.41901	6.49e-05	0.001828	-0.149798	1.24311	-2.94106	0.00421638	0.0411872	Ex-L23	1
NCALD	-0.298622	0.0389276	-7.67123	1.7e-14	4.92e-11	-0.33129	2.55069	-6.5745	5e-08	8.25e-05	-0.25027	2.39158	-4.0824	0.000100152	0.01258	Ex-L3	1
NCDN	0.207855	0.042343	4.90885	9.16e-07	3.3e-05	0.247604	0.68192	3.82876	0.000429133	0.00643199	0.178027	0.646059	3.17786	0.00211622	0.0286358	Ex-L23	1
NEURL1	-0.141464	0.0265735	-5.3235	1.02e-07	1.45e-05	-0.12095	0.756891	-3.45682	0.00127665	0.0226272	-0.169425	0.66357	-4.14757	7.91e-05	0.012877	Ex-L45_MET	1
NPTX2	-0.119052	0.0242271	-4.91398	8.92e-07	6.31e-05	-0.120652	0.297623	-3.80233	0.000488612	0.0131618	-0.116815	0.193377	-3.11378	0.0026038	0.0428626	Ex-L45_MET	1
NUMB	-0.139802	0.0289352	-4.83156	1.35e-06	0.000101655	-0.115389	1.47375	-3.27409	0.00210814	0.0284267	-0.190289	1.29258	-3.75451	0.00030879	0.020047	Ex-L45_LRRK1	1
NUPL2	-0.111801	0.0201581	-5.54618	2.92e-08	2.58e-06	-0.10247	0.440165	-4.21401	0.000124111	0.00287419	-0.1323	0.40684	-3.67054	0.0004269	0.0124979	Ex-L23	1
OSBPL10	-0.227871	0.0388062	-5.87202	4.31e-09	1.46e-06	-0.250443	1.37229	-4.62583	3.48e-05	0.00231362	-0.20402	1.29835	-3.66602	0.000417883	0.0235564	Ex-L45_LRRK1	1
OSBPL6	-0.165208	0.0287098	-5.7544	8.7e-09	2.23e-06	-0.15408	2.06181	-4.43399	6.39e-05	0.00344046	-0.189139	1.89824	-3.71159	0.000357799	0.0213981	Ex-L45_LRRK1	1
PAAF1	-0.112243	0.0189786	-5.9142	3.33e-09	5.93e-07	-0.105055	0.400788	-4.81207	1.82e-05	0.000971186	-0.134482	0.368673	-3.50224	0.000755227	0.0163741	Ex-L23	1
PAK1	-0.235182	0.0448408	-5.24482	1.56e-07	2.02e-05	-0.22146	1.66126	-4.10279	0.000186616	0.00859177	-0.26574	1.59517	-3.29906	0.00142163	0.0332557	Ex-L45_MET	1
PANK3	-0.135352	0.0188445	-7.18255	6.84e-13	3.95e-09	-0.127044	0.548221	-6.2773	1.3e-07	0.000107497	-0.189489	0.494385	-3.66756	0.000473725	0.0422404	Ex-L6b_SEMA3D	1
PCNX4	-0.18265	0.0302746	-6.03312	1.61e-09	9.29e-07	-0.176467	1.14802	-4.76636	2.32e-05	0.00271295	-0.195128	0.965436	-3.71006	0.000368354	0.0194256	Ex-L45_MET	1
PDE7A	-0.113992	0.0254126	-4.48564	7.27e-06	0.000157314	-0.110474	0.958801	-3.43021	0.00133102	0.012991	-0.119795	0.766477	-2.8959	0.00480853	0.0449574	Ex-L23	1
PDPR	-0.12404	0.0226014	-5.48815	4.06e-08	7.57e-06	-0.135853	0.472077	-4.55091	4.61e-05	0.0041008	-0.108173	0.422242	-3.12666	0.00241851	0.0416152	Ex-L45_MET	1
PGBD5	-0.230403	0.0341374	-6.74927	1.49e-11	1.01e-08	-0.246801	1.61974	-4.8642	1.54e-05	0.00087558	-0.21684	1.52395	-4.69927	1e-05	0.0024077	Ex-L23	1
PHYHIP	0.243756	0.0501651	4.85908	1.18e-06	3.89e-05	0.23974	1.25752	2.79796	0.00777441	0.0429656	0.245851	0.930983	3.97308	0.000153115	0.00727566	Ex-L23	1
PIK3C2A	-0.307135	0.0617835	-4.97114	6.66e-07	0.00063377	-0.353293	1.6789	-3.50689	0.00105651	0.0321911	-0.279308	1.47338	-3.57078	0.000577848	0.0442226	Ast	1
PLCL2	-0.224124	0.0383174	-5.84914	4.94e-09	3.01e-06	-0.221456	1.29489	-4.69995	2.23e-05	0.00259876	-0.229332	1.18463	-3.48315	0.000849444	0.0388734	Ex-L6_CC_SEMA3A	1
PLEKHG1	-0.140975	0.0265455	-5.3107	1.09e-07	1.94e-05	-0.127517	0.57354	-3.72491	0.000515021	0.0132564	-0.161269	0.485302	-3.83616	0.000266672	0.0300912	Ex-L6_CC_SEMA3A	1
PNN	-0.107046	0.021185	-5.05291	4.35e-07	1.9e-05	-0.100992	0.55886	-3.67509	0.000647913	0.00829325	-0.115914	0.43286	-3.485	0.000781807	0.0167617	Ex-L23	1
PPIP5K2	-0.109995	0.0212937	-5.16564	2.4e-07	1.19e-05	-0.104577	1.03864	-4.03438	0.000217305	0.0040708	-0.12124	1.02821	-3.24684	0.00167257	0.0250042	Ex-L23	1
PRKRIP1	-0.129943	0.0272536	-4.76792	1.86e-06	5.5e-05	-0.118358	1.03572	-3.22399	0.00239779	0.0193076	-0.144166	0.964774	-3.54413	0.000643902	0.0153897	Ex-L23	1
PRMT8	-0.192247	0.0364597	-5.27288	1.34e-07	1.71e-05	-0.216509	1.20547	-3.96053	0.000280264	0.00894677	-0.172809	1.08705	-3.5316	0.000669406	0.0325027	Ex-L3	1
PRSS12	-0.130689	0.0250511	-5.21689	1.82e-07	2.2e-05	-0.146394	0.608574	-3.90149	0.000334531	0.00984322	-0.118059	0.541268	-3.50862	0.000721937	0.0332379	Ex-L3	1
PSEN1	-0.112713	0.0191684	-5.88013	4.1e-09	1.63e-06	-0.104581	0.614676	-4.56035	4.48e-05	0.00402514	-0.131566	0.608829	-3.76782	0.000302445	0.0177414	Ex-L45_MET	1
RAB7A	-0.128165	0.0202411	-6.33194	2.42e-10	8.74e-08	-0.12876	0.996229	-5.16497	5.71e-06	0.000553073	-0.127014	0.880411	-3.66309	0.000433082	0.0125746	Ex-L23	1
RABEPK	-0.122845	0.024627	-4.98822	6.09e-07	6.34e-05	-0.117481	0.505482	-3.7462	0.000482414	0.0127707	-0.131475	0.458447	-3.30524	0.00148519	0.0484828	Ex-L6_CC_SEMA3A	1
RAPGEFL1	-0.146491	0.0322546	-4.54169	5.58e-06	0.000245198	-0.124522	0.934739	-3.03705	0.00385962	0.0415674	-0.18216	0.844708	-3.48662	0.000840074	0.0388734	Ex-L6_CC_SEMA3A	1
RASGRF1	-0.175895	0.0325445	-5.40474	6.49e-08	1.44e-05	-0.138941	0.66806	-3.01811	0.00418389	0.0436683	-0.212813	0.422369	-4.62497	1.67e-05	0.0148111	Ex-L6_CC_SEMA3A	1
RASL10A	-0.127178	0.0247838	-5.13149	2.87e-07	3.86e-05	-0.128441	0.323582	-3.64454	0.000754954	0.0163798	-0.125942	0.281491	-3.61275	0.000559318	0.0355136	Ex-L6_CC_SEMA3A	1
RBM6	-0.151441	0.0332625	-4.55292	5.29e-06	0.000123585	-0.110986	2.0674	-2.7365	0.00895239	0.0470458	-0.234557	1.91727	-4.03482	0.000119232	0.00656117	Ex-L23	1
RCOR3	-0.130275	0.026852	-4.85158	1.22e-06	9.37e-05	-0.10515	1.06236	-3.39249	0.00150542	0.0227704	-0.205867	1.08286	-3.82922	0.000238358	0.0174333	Ex-L45_LRRK1	1
RCSD1	-0.137024	0.0215576	-6.35619	2.07e-10	1.84e-07	-0.146038	0.406737	-4.62593	3.48e-05	0.00231362	-0.129149	0.328916	-4.37661	3.26e-05	0.00815504	Ex-L45_LRRK1	1
RFTN1	-0.231149	0.0419495	-5.51017	3.58e-08	1e-05	-0.18384	1.33064	-3.25576	0.00207999	0.0291704	-0.289423	1.17863	-4.6183	1.66e-05	0.0148111	Ex-L6_CC_SEMA3A	1
RHOT2	-0.1199	0.023534	-5.09475	3.49e-07	1.62e-05	-0.134327	0.676103	-3.89789	0.000331795	0.00550889	-0.107292	0.357222	-3.33038	0.0012917	0.0219416	Ex-L23	1
RNF34	-0.113885	0.0206647	-5.51108	3.57e-08	6.86e-06	-0.102274	0.520922	-3.92004	0.000325559	0.0108733	-0.133431	0.466313	-3.94168	0.000165243	0.0154149	Ex-L45_MET	1
RPH3A	-0.238262	0.0421242	-5.65618	1.55e-08	6.17e-06	-0.242542	0.999631	-4.08902	0.000174731	0.00747848	-0.233907	0.699081	-3.90932	0.000212057	0.0300912	Ex-L6_CC_SEMA3A	1
RPS6KL1	-0.120062	0.0217961	-5.50842	3.62e-08	6.86e-06	-0.137401	0.357748	-4.4983	5.67e-05	0.00476481	-0.102074	0.273167	-3.28093	0.00150018	0.0339449	Ex-L45_MET	1
RSPO2	0.208939	0.0462372	4.51884	6.22e-06	0.000139525	0.198806	0.948448	3.1354	0.00314698	0.0229008	0.220445	0.960782	3.26247	0.0016289	0.0245739	Ex-L23	1
SEC14L5	-0.130068	0.0303821	-4.28106	1.86e-05	0.000323709	-0.117633	0.943664	-2.78956	0.0078089	0.0431031	-0.14349	0.929543	-3.27516	0.00153074	0.023803	Ex-L23	1
SETBP1	-0.181504	0.0406011	-4.47042	7.81e-06	0.00023803	-0.146805	2.56931	-3.34068	0.00170644	0.0175598	-0.383842	2.52138	-3.61712	0.000558445	0.0433926	Ex-L6b_SEMA3D	1
SF1	-0.144126	0.0277973	-5.18489	2.16e-07	2.55e-05	-0.131949	0.761585	-3.50925	0.00107438	0.0186701	-0.158802	0.658206	-3.84701	0.000223998	0.0168086	Ex-L45_LRRK1	1
SGK1	-0.1805	0.0380895	-4.73884	2.15e-06	0.000134264	-0.154539	0.826044	-2.9866	0.00453195	0.045739	-0.211206	0.760137	-3.75317	0.000352172	0.0323572	Ex-L6_CC_SEMA3A	1
SH3BGRL	0.136224	0.0291027	4.68079	2.86e-06	0.000257996	0.119847	0.946537	3.52862	0.00102499	0.0202823	0.181463	0.922315	3.21456	0.00183089	0.0449414	Ex-L2	1
SH3GL2	0.19248	0.039319	4.89533	9.81e-07	3.45e-05	0.172406	2.72337	3.24457	0.00226275	0.0185288	0.216771	2.51436	3.70843	0.000371548	0.0114653	Ex-L23	1
SH3RF3	-0.228104	0.046806	-4.87339	1.1e-06	8.62e-05	-0.248881	1.52365	-3.40895	0.0013452	0.0224316	-0.213605	1.44407	-3.50236	0.000798876	0.0384799	Ex-L6_CC_SEMA3A	1
SHANK2	-0.266444	0.0595633	-4.47329	7.7e-06	0.000307988	-0.263144	2.3258	-3.00348	0.00423519	0.0439277	-0.26928	2.15514	-3.31543	0.00143909	0.0480481	Ex-L6_CC_SEMA3A	1
SLC15A4	-0.107541	0.0177312	-6.06509	1.32e-09	1.23e-06	-0.101015	0.387957	-4.70949	2.16e-05	0.00257435	-0.121625	0.361565	-3.85984	0.000246181	0.0300912	Ex-L6_CC_SEMA3A	1
SLC1A2	-0.122996	0.0225127	-5.46339	4.67e-08	8.18e-06	-0.126186	0.687279	-3.73313	0.000569676	0.0140756	-0.120452	0.481956	-3.99104	0.000138776	0.0147239	Ex-L45_MET	1
SLC20A1	-0.149447	0.0253251	-5.90113	3.61e-09	1.55e-06	-0.156209	0.676011	-4.99426	1.12e-05	0.00172508	-0.136574	0.632932	-3.16487	0.00215169	0.039486	Ex-L45_MET	1
SLC22A10	-0.227507	0.048309	-4.7094	2.48e-06	0.000151906	-0.22284	2.09247	-3.41803	0.00140225	0.0220322	-0.233188	2.21513	-3.24143	0.00167235	0.0409651	Ex-L45_LRRK1	1
SLC22A6	-0.182881	0.0334414	-5.46872	4.53e-08	8.06e-06	-0.130365	0.355516	-3.24519	0.00242595	0.0323721	-0.301423	0.632214	-4.99423	3.3e-06	0.00346527	Ex-L45_MET	1
SLC25A36	-0.136691	0.0265927	-5.14018	2.74e-07	3.12e-05	-0.13321	1.12225	-4.01455	0.000236632	0.00733115	-0.142943	0.856023	-3.2149	0.00181699	0.0428514	Ex-L45_LRRK1	1
SLC29A4	-0.106387	0.0176216	-6.03728	1.57e-09	1.65e-06	-0.108722	0.375373	-4.61472	3.67e-05	0.00355946	-0.103421	0.294438	-3.89557	0.00019129	0.0202142	Ex-L2	1
SLC6A7	-0.153125	0.0319236	-4.79662	1.61e-06	0.000177593	-0.126544	0.684523	-3.45027	0.00129184	0.0229914	-0.23621	0.809235	-3.64285	0.000467824	0.0286171	Ex-L2	1
SLC7A6	-0.116609	0.0210843	-5.53063	3.19e-08	1.84e-05	-0.118314	0.568655	-4.45032	6.18e-05	0.00447601	-0.11372	0.413398	-3.28536	0.00146662	0.0420618	Ex-L2	1
SNTB2	-0.152615	0.0360095	-4.23819	2.25e-05	0.000378119	-0.146618	1.21328	-2.92336	0.00548861	0.0338816	-0.158997	1.06946	-3.07339	0.00284679	0.0330488	Ex-L23	1
SNX31	0.136213	0.0227132	5.99709	2.01e-09	4.07e-07	0.159036	0.216832	4.88468	1.6e-05	0.000898989	0.114575	0.189835	3.61417	0.000535505	0.0139354	Ex-L23	1
SPRED2	-0.337431	0.0564276	-5.9799	2.23e-09	4.3e-07	-0.519477	1.04871	-5.85657	6.72e-07	0.000180668	-0.21367	0.857537	-2.92158	0.00456684	0.0433419	Ex-L23	1
SRSF11	-0.152607	0.035289	-4.32448	1.53e-05	0.000506245	-0.125825	1.96566	-2.9821	0.00477913	0.0487259	-0.214948	1.65756	-3.339	0.00124855	0.0314903	Ex-L45_MET	1
STARD4-AS1	-0.168612	0.0235156	-7.17022	7.49e-13	1.44e-09	-0.193845	0.399261	-6.62792	4.62e-08	4.11e-05	-0.122468	0.373213	-3.09651	0.00269835	0.0323955	Ex-L23	1
STOX2	-0.198132	0.0390693	-5.07129	3.95e-07	3.51e-05	-0.189311	2.10111	-3.7498	0.000542167	0.0139228	-0.2113	2.12062	-3.42535	0.000946655	0.0288642	Ex-L45_MET	1
STRN3	-0.111773	0.022897	-4.88156	1.05e-06	3.61e-05	-0.103724	1.15306	-3.95738	0.000275537	0.00474531	-0.137707	1.15494	-2.92693	0.00439395	0.0422434	Ex-L23	1
STUM	-0.18316	0.0323587	-5.6603	1.51e-08	5.29e-06	-0.14688	0.807228	-3.65467	0.000619449	0.012471	-0.250025	0.803171	-4.58248	1.49e-05	0.0430414	Ex-L4_MYLK	1
SUCLA2	-0.12915	0.0214048	-6.03368	1.6e-09	3.37e-07	-0.131122	0.696865	-5.01396	9.41e-06	0.000670622	-0.125147	0.646418	-3.35898	0.00117416	0.0210692	Ex-L23	1
SUMF2	-0.160728	0.0302723	-5.3094	1.1e-07	0.000121736	-0.127398	0.477846	-3.78661	0.000422375	0.034373	-0.302442	0.467174	-4.35952	5.91e-05	0.042673	Ex-L5b_HTR2C	1
SV2B	-0.233095	0.0421117	-5.53517	3.11e-08	6.59e-06	-0.221446	2.44289	-3.90455	0.000323356	0.00968442	-0.24741	2.38731	-3.9353	0.000169045	0.0155039	Ex-L3	1
SYNJ2	-0.148041	0.0327532	-4.51989	6.19e-06	0.000139525	-0.177824	0.926642	-3.60126	0.000820903	0.00948636	-0.124641	0.826123	-2.8478	0.00552288	0.0488686	Ex-L23	1
TARBP1	-0.304665	0.0470131	-6.48043	9.15e-11	5.28e-08	-0.364642	1.88135	-5.62398	1.29e-06	0.000236411	-0.238171	1.76487	-3.48872	0.000774006	0.0166829	Ex-L23	1
TASP1	-0.197017	0.035	-5.62904	1.81e-08	4.11e-06	-0.19586	1.31126	-4.57483	4.28e-05	0.00401354	-0.199347	1.14026	-3.28013	0.00150396	0.0339449	Ex-L45_MET	1
TJP1	0.163548	0.0348547	4.69228	2.7e-06	7.28e-05	0.154933	2.64359	3.60921	0.000788044	0.00921251	0.180217	2.62867	3.01816	0.00335853	0.0363889	Ex-L23	1
TMEM132C	0.324273	0.0536353	6.04588	1.49e-09	1.69e-05	0.35562	0.794795	4.77923	2.15e-05	0.00521077	0.290371	0.704005	3.75247	0.000321009	0.0378529	Ast	1
TMEM178B	-0.216707	0.0377526	-5.74019	9.46e-09	1.21e-06	-0.199065	3.81801	-4.16824	0.000143265	0.00310426	-0.246099	3.73355	-3.99241	0.000138648	0.00709199	Ex-L23	1
TMTC4	-0.213934	0.0275855	-7.75533	8.81e-15	1.02e-10	-0.228829	0.545985	-6.36747	1.12e-07	0.000105839	-0.192571	0.533345	-4.47422	2.26e-05	0.00694189	Ex-L45_LRRK1	1
TMX4	-0.144445	0.0311165	-4.64207	3.45e-06	0.000171815	-0.139067	0.673136	-3.33729	0.00180984	0.027738	-0.151224	0.597316	-3.23248	0.00174572	0.0363365	Ex-L45_MET	1
TRAF3	-0.222334	0.0418157	-5.317	1.05e-07	1.9e-05	-0.178964	1.165	-3.34544	0.00160414	0.0248825	-0.29046	1.14459	-4.33224	4.73e-05	0.0186852	Ex-L6_CC_SEMA3A	1
TRAPPC9	-0.138376	0.0326094	-4.24344	2.2e-05	0.000371339	-0.13181	1.39732	-3.05385	0.00384491	0.0263846	-0.147108	1.2986	-2.95545	0.00404227	0.0402411	Ex-L23	1
TSPAN13	-0.169965	0.0338826	-5.01629	5.27e-07	4.23e-05	-0.165773	0.929092	-3.99154	0.00026214	0.00977067	-0.178308	0.833138	-3.04323	0.00311159	0.0465402	Ex-L45_MET	1
TULP4	-0.164183	0.0310105	-5.29445	1.19e-07	1.6e-05	-0.140351	1.60416	-3.58359	0.000848836	0.016486	-0.204234	1.633	-4.02265	0.000124051	0.0130639	Ex-L3	1
UBAC2	-0.139366	0.0284816	-4.89319	9.92e-07	7.21e-05	-0.112505	1.2559	-3.19318	0.00261169	0.0312753	-0.190021	1.19965	-3.92737	0.000173828	0.0155718	Ex-L3	1
UBB	0.150414	0.0313438	4.79884	1.6e-06	4.9e-05	0.137826	0.452495	2.94721	0.00525031	0.0330101	0.16068	0.279034	3.80452	0.000284839	0.0100143	Ex-L23	1
VEZT	-0.163147	0.0312973	-5.2128	1.86e-07	9.86e-06	-0.166237	1.51539	-4.30249	9.39e-05	0.00236345	-0.157249	1.38476	-2.94626	0.00415272	0.0409495	Ex-L23	1
VWA5B2	-0.124021	0.024861	-4.98858	6.08e-07	5.21e-05	-0.132534	0.57157	-3.68767	0.000635672	0.0141266	-0.116209	0.417756	-3.37559	0.00111117	0.0410295	Ex-L3	1
ZCCHC17	-0.108775	0.0202556	-5.37011	7.87e-08	1.29e-05	-0.101409	0.547264	-4.48217	5.73e-05	0.00476481	-0.13852	0.583013	-3.04667	0.00307974	0.0463404	Ex-L45_MET	1
ZFP64	-0.122719	0.0210925	-5.81811	5.95e-09	1.81e-06	-0.101467	0.583367	-3.66383	0.000682227	0.0141034	-0.152073	0.488755	-4.67214	1.05e-05	0.00576726	Ex-L45_LRRK1	1
ZFYVE16	-0.125171	0.0216263	-5.78788	7.13e-09	1.96e-06	-0.117849	0.98883	-4.63916	3.32e-05	0.00226883	-0.144448	1.06577	-3.50421	0.000718089	0.0296403	Ex-L45_LRRK1	1
ZHX3	-0.130389	0.0247997	-5.2577	1.46e-07	8.07e-06	-0.120537	1.22963	-3.91678	0.000312065	0.00527997	-0.148638	1.20508	-3.54889	0.000633849	0.0152918	Ex-L23	1
ZNF385D	-0.118684	0.0267056	-4.44417	8.82e-06	0.000517575	-0.14229	0.50746	-3.08899	0.00371243	0.0419044	-0.106733	0.315707	-3.25643	0.00160635	0.0429764	Ex-L2	1
ZNF609	-0.15857	0.0322845	-4.91163	9.03e-07	3.28e-05	-0.146791	1.91757	-3.72544	0.000557301	0.00757916	-0.182629	1.77224	-3.243	0.00169274	0.0251108	Ex-L23	1
ZNF721	-0.199338	0.0343931	-5.79587	6.8e-09	9.58e-07	-0.143406	1.71212	-3.13253	0.00309552	0.0228137	-0.271811	1.63713	-5.21597	1.28e-06	0.00147023	Ex-L23	1
ZRANB3	-0.16031	0.029992	-5.3451	9.04e-08	5.74e-06	-0.138821	1.40161	-3.76132	0.000500325	0.00701817	-0.202093	1.38028	-3.92693	0.000174704	0.0077405	Ex-L23	1
