## Supplementary material for "Single-cell multi-cohort dissection of the schizophrenia transcriptome": TableS7b_Up_DE_gProfiler

### Sheet: Ex-L2
term_id	p_values	significant	term_size	query_sizes	intersection_sizes	source	term_name	effective_domain_size	source_order
GO:0034330	0.0323556388153825	TRUE	537	115	14	GO:BP	cell junction organization	16592	9873

### Sheet: Ex-L23
term_id	p_values	significant	term_size	query_sizes	intersection_sizes	source	term_name	effective_domain_size	source_order
GO:0031175	0.00000000934233221001636	TRUE	700	161	30	GO:BP	neuron projection development	16592	8239
GO:0048699	0.0000000123487414086992	TRUE	1069	161	37	GO:BP	generation of neurons	16592	15044
GO:0030182	0.0000000161406459034794	TRUE	970	161	35	GO:BP	neuron differentiation	16592	7753
GO:0022008	0.0000000201114044890718	TRUE	1143	161	38	GO:BP	neurogenesis	16592	7567
GO:0120036	0.0000000457717205433175	TRUE	1233	161	39	GO:BP	plasma membrane bounded cell projection organization	16592	22821
GO:0030030	0.0000000690700581834047	TRUE	1250	161	39	GO:BP	cell projection organization	16592	7699
GO:0048666	0.000000102174319341142	TRUE	771	161	30	GO:BP	neuron development	16592	15012
GO:0007399	0.000000283239052841084	TRUE	1688	161	45	GO:BP	nervous system development	16592	3289
GO:0048812	0.0000164304256287504	TRUE	485	161	21	GO:BP	neuron projection morphogenesis	16592	15148
GO:0120039	0.0000260259711444341	TRUE	498	161	21	GO:BP	plasma membrane bounded cell projection morphogenesis	16592	22822
GO:0048858	0.000028878173016353	TRUE	501	161	21	GO:BP	cell projection morphogenesis	16592	15193
GO:0000902	0.0000295494589097158	TRUE	756	161	26	GO:BP	cell morphogenesis	16592	306
GO:0032990	0.000040613223290916	TRUE	511	161	21	GO:BP	cell part morphogenesis	16592	9204
GO:0120035	0.000149778563194718	TRUE	454	161	19	GO:BP	regulation of plasma membrane bounded cell projection organization	16592	22820
GO:0019646	0.000246732069493868	TRUE	86	161	9	GO:BP	aerobic electron transport chain	16592	6890
GO:0031344	0.000248332032123259	TRUE	469	161	19	GO:BP	regulation of cell projection organization	16592	8301
GO:0048667	0.000280588083918182	TRUE	425	161	18	GO:BP	cell morphogenesis involved in neuron differentiation	16592	15013
GO:0032989	0.00038691307408558	TRUE	584	161	21	GO:BP	cellular component morphogenesis	16592	9203
GO:0042775	0.000403507954624847	TRUE	91	161	9	GO:BP	mitochondrial ATP synthesis coupled electron transport	16592	11985
GO:0000904	0.000441115643496433	TRUE	537	161	20	GO:BP	cell morphogenesis involved in differentiation	16592	308
GO:0042773	0.000443582607876837	TRUE	92	161	9	GO:BP	ATP synthesis coupled electron transport	16592	11983
GO:0048468	0.00051418165430388	TRUE	1376	161	34	GO:BP	cell development	16592	14850
GO:0061564	0.0010028362441573	TRUE	368	161	16	GO:BP	axon development	16592	18307
GO:0006119	0.00112999145673894	TRUE	133	161	10	GO:BP	oxidative phosphorylation	16592	2156
GO:0022904	0.00117017247689899	TRUE	103	161	9	GO:BP	respiratory electron transport chain	16592	7639
GO:0010975	0.00166177773590105	TRUE	292	161	14	GO:BP	regulation of neuron projection development	16592	5106
GO:0022900	0.00189179255576723	TRUE	109	161	9	GO:BP	electron transport chain	16592	7638
GO:0007409	0.00221405560641995	TRUE	344	161	15	GO:BP	axonogenesis	16592	3297
GO:0009653	0.00510268774153392	TRUE	2031	161	41	GO:BP	anatomical structure morphogenesis	16592	4034
GO:0015990	0.0059363652175333	TRUE	4	161	3	GO:BP	electron transport coupled proton transport	16592	5652
GO:0015988	0.0059363652175333	TRUE	4	161	3	GO:BP	energy coupled proton transmembrane transport, against electrochemical gradient	16592	5650
GO:0009060	0.00941155368993815	TRUE	168	161	10	GO:BP	aerobic respiration	16592	3676
GO:0016043	0.0151059509125869	TRUE	5780	161	83	GO:BP	cellular component organization	16592	5665
GO:0050790	0.0173453547020586	TRUE	1683	161	35	GO:BP	regulation of catalytic activity	16592	15368
GO:0030168	0.0189004550211904	TRUE	144	161	9	GO:BP	platelet activation	16592	7747
GO:0046034	0.0195239610068598	TRUE	267	161	12	GO:BP	ATP metabolic process	16592	13778
GO:0070527	0.0199568156677775	TRUE	53	161	6	GO:BP	platelet aggregation	16592	18964
GO:0035633	0.0256702262047644	TRUE	33	161	5	GO:BP	maintenance of blood-brain barrier	16592	10547
GO:0071840	0.0316303601363575	TRUE	5978	161	84	GO:BP	cellular component organization or biogenesis	16592	19815
GO:0045333	0.0347155377771328	TRUE	195	161	10	GO:BP	cellular respiration	16592	13267

### Sheet: Ex-L3
term_id	p_values	significant	term_size	query_sizes	intersection_sizes	source	term_name	effective_domain_size	source_order
GO:0120036	0.00000893752815881416	TRUE	1233	60	20	GO:BP	plasma membrane bounded cell projection organization	16592	22821
GO:0030030	0.0000112966611597513	TRUE	1250	60	20	GO:BP	cell projection organization	16592	7699
GO:0031175	0.000237133729960697	TRUE	700	60	14	GO:BP	neuron projection development	16592	8239
GO:0048666	0.000767578692139349	TRUE	771	60	14	GO:BP	neuron development	16592	15012
GO:0030182	0.0021176598415825	TRUE	970	60	15	GO:BP	neuron differentiation	16592	7753
GO:0022008	0.00321092415063218	TRUE	1143	60	16	GO:BP	neurogenesis	16592	7567
GO:0007409	0.00619040428952603	TRUE	344	60	9	GO:BP	axonogenesis	16592	3297
GO:0048699	0.00705757127828276	TRUE	1069	60	15	GO:BP	generation of neurons	16592	15044
GO:0061564	0.010695578610241	TRUE	368	60	9	GO:BP	axon development	16592	18307
GO:0016192	0.0135269937700069	TRUE	1936	60	20	GO:BP	vesicle-mediated transport	16592	5762
GO:0048812	0.0140558132994654	TRUE	485	60	10	GO:BP	neuron projection morphogenesis	16592	15148
GO:0061684	0.0161066193172164	TRUE	12	60	3	GO:BP	chaperone-mediated autophagy	16592	18368
GO:0120039	0.0177043038126191	TRUE	498	60	10	GO:BP	plasma membrane bounded cell projection morphogenesis	16592	22822
GO:0048858	0.0186540237059253	TRUE	501	60	10	GO:BP	cell projection morphogenesis	16592	15193
GO:0032990	0.0221452906413341	TRUE	511	60	10	GO:BP	cell part morphogenesis	16592	9204
GO:0000902	0.0227911573191689	TRUE	756	60	12	GO:BP	cell morphogenesis	16592	306
GO:0007399	0.0293826475757474	TRUE	1688	60	18	GO:BP	nervous system development	16592	3289
GO:0048667	0.0337762398980934	TRUE	425	60	9	GO:BP	cell morphogenesis involved in neuron differentiation	16592	15013
GO:0000904	0.0339801771815764	TRUE	537	60	10	GO:BP	cell morphogenesis involved in differentiation	16592	308
GO:0048468	0.0342878967934302	TRUE	1376	60	16	GO:BP	cell development	16592	14850
GO:0008104	0.0401412584552296	TRUE	2082	60	20	GO:BP	protein localization	16592	3542
GO:0006897	0.0430241584694817	TRUE	552	60	10	GO:BP	endocytosis	16592	2853

### Sheet: Ex-L45_MET
term_id	p_values	significant	term_size	query_sizes	intersection_sizes	source	term_name	effective_domain_size	source_order
GO:0019646	0.000000456452882646622	TRUE	86	53	8	GO:BP	aerobic electron transport chain	16592	6890
GO:0006119	0.000000569896653778473	TRUE	133	53	9	GO:BP	oxidative phosphorylation	16592	2156
GO:0042775	0.000000722310721210365	TRUE	91	53	8	GO:BP	mitochondrial ATP synthesis coupled electron transport	16592	11985
GO:0042773	0.000000789190399981664	TRUE	92	53	8	GO:BP	ATP synthesis coupled electron transport	16592	11983
GO:0022904	0.00000196292313477909	TRUE	103	53	8	GO:BP	respiratory electron transport chain	16592	7639
GO:0022900	0.00000309124405475004	TRUE	109	53	8	GO:BP	electron transport chain	16592	7638
GO:0009060	0.00000454869741264479	TRUE	168	53	9	GO:BP	aerobic respiration	16592	3676
GO:0045333	0.0000168089870766405	TRUE	195	53	9	GO:BP	cellular respiration	16592	13267
GO:0046034	0.0000173969580793507	TRUE	267	53	10	GO:BP	ATP metabolic process	16592	13778
GO:0015980	0.000228589373947116	TRUE	264	53	9	GO:BP	energy derivation by oxidation of organic compounds	16592	5642
GO:0006091	0.00127217917397948	TRUE	423	53	10	GO:BP	generation of precursor metabolites and energy	16592	2131
GO:0006120	0.0345746822749646	TRUE	51	53	4	GO:BP	mitochondrial electron transport, NADH to ubiquinone	16592	2157

### Sheet: Ex-L45_LRRK1
term_id	p_values	significant	term_size	query_sizes	intersection_sizes	source	term_name	effective_domain_size	source_order
GO:0001554	0.000276055300782197	TRUE	3	96	3	GO:BP	luteolysis	16592	461
GO:0061364	0.000276055300782197	TRUE	3	96	3	GO:BP	apoptotic process involved in luteolysis	16592	18143
GO:0000902	0.00945859450999846	TRUE	756	96	16	GO:BP	cell morphogenesis	16592	306
GO:0007399	0.0352404047342762	TRUE	1688	96	24	GO:BP	nervous system development	16592	3289
GO:2000310	0.0491478701404245	TRUE	32	96	4	GO:BP	regulation of NMDA receptor activity	16592	29510

### Sheet: Ex-L56
term_id	p_values	significant	term_size	query_sizes	intersection_sizes	source	term_name	effective_domain_size	source_order
GO:1902531	0.0133095006303386	TRUE	1632	43	15	GO:BP	regulation of intracellular signal transduction	16592	25684
GO:0035556	0.0253350939085028	TRUE	2440	43	18	GO:BP	intracellular signal transduction	16592	10495

### Sheet: Ex-L6_CC_SEMA3A
term_id	p_values	significant	term_size	query_sizes	intersection_sizes	source	term_name	effective_domain_size	source_order
GO:0061077	0.00095517497130814	TRUE	55	47	5	GO:BP	chaperone-mediated protein folding	16592	17870
GO:0090083	0.0124431611144906	TRUE	13	47	3	GO:BP	regulation of inclusion body assembly	16592	21164
GO:0070841	0.0416586567945285	TRUE	19	47	3	GO:BP	inclusion body assembly	16592	19142
GO:0009408	0.045619755242662	TRUE	120	47	5	GO:BP	response to heat	16592	3926

### Sheet: Ex-L6b_SEMA3D
term_id	p_values	significant	term_size	query_sizes	intersection_sizes	source	term_name	effective_domain_size	source_order
GO:0035556	0.000294933958675027	TRUE	2440	69	28	GO:BP	intracellular signal transduction	16592	10495
GO:1902531	0.00074824447382705	TRUE	1632	69	22	GO:BP	regulation of intracellular signal transduction	16592	25684
GO:0000902	0.00442497922059509	TRUE	756	69	14	GO:BP	cell morphogenesis	16592	306
GO:0048666	0.00556635590252732	TRUE	771	69	14	GO:BP	neuron development	16592	15012
GO:0022008	0.00611561022935819	TRUE	1143	69	17	GO:BP	neurogenesis	16592	7567
GO:1902949	0.00759531790443336	TRUE	8	69	3	GO:BP	positive regulation of tau-protein kinase activity	16592	26038
GO:0048812	0.0093772021193903	TRUE	485	69	11	GO:BP	neuron projection morphogenesis	16592	15148
GO:0048699	0.0117609876600875	TRUE	1069	69	16	GO:BP	generation of neurons	16592	15044
GO:0120039	0.0120599403281774	TRUE	498	69	11	GO:BP	plasma membrane bounded cell projection morphogenesis	16592	22822
GO:0048858	0.0127668143475013	TRUE	501	69	11	GO:BP	cell projection morphogenesis	16592	15193
GO:0032990	0.0153917288405538	TRUE	511	69	11	GO:BP	cell part morphogenesis	16592	9204
GO:0030182	0.0165154312122729	TRUE	970	69	15	GO:BP	neuron differentiation	16592	7753
GO:0120036	0.0168792235324243	TRUE	1233	69	17	GO:BP	plasma membrane bounded cell projection organization	16592	22821
GO:0048667	0.0192851088477807	TRUE	425	69	10	GO:BP	cell morphogenesis involved in neuron differentiation	16592	15013
GO:0030030	0.0202263600186329	TRUE	1250	69	17	GO:BP	cell projection organization	16592	7699
GO:1902947	0.0294845441957024	TRUE	12	69	3	GO:BP	regulation of tau-protein kinase activity	16592	26036
GO:0023052	0.0420330719884033	TRUE	5738	69	41	GO:BP	signaling	16592	7671

### Sheet: In-Rosehip_TRPC3
term_id	p_values	significant	term_size	query_sizes	intersection_sizes	source	term_name	effective_domain_size	source_order
GO:0007399	0.00011108967234881	TRUE	1688	47	19	GO:BP	nervous system development	16592	3289
GO:0048699	0.0114685398712679	TRUE	1069	47	13	GO:BP	generation of neurons	16592	15044
GO:0022008	0.0237181971847176	TRUE	1143	47	13	GO:BP	neurogenesis	16592	7567
GO:0030182	0.0241398244057913	TRUE	970	47	12	GO:BP	neuron differentiation	16592	7753

### Sheet: In-PV_Basket
term_id	p_values	significant	term_size	query_sizes	intersection_sizes	source	term_name	effective_domain_size	source_order
GO:0098742	0.00930015062911664	TRUE	188	61	7	GO:BP	cell-cell adhesion via plasma-membrane adhesion molecules	16592	22126
GO:0007399	0.0093827944113991	TRUE	1688	61	19	GO:BP	nervous system development	16592	3289
GO:0099560	0.0278695608925813	TRUE	14	61	3	GO:BP	synaptic membrane adhesion	16592	22413
