## Supplementary material for "Single-cell multi-cohort dissection of the schizophrenia transcriptome": TableS8_TF_modules

### Sheet: WGCNA
TFs	modules	GWAS.linked.PGC3
BBX	M1	1
NFAT5	M1	0
ZKSCAN1	M1	0
MBNL2	M1	0
CREB1	M1	0
SETBP1	M1	0
DR1	M1	0
CLOCK	M1	0
CEBPG	M1	0
ARNT	M1	1
ZNF292	M1	0
ZEB2	M1	1
LCOR	M1	0
TCF12	M1	0
ZSCAN31	M1	1
MEF2A	M1	0
ZNF519	M1	0
ZNF438	M1	0
BAZ2B	M1	0
SON	M1	0
FOXP4	M1	0
MECP2	M1	0
ZNF302	M1	0
NPAS2	M1	0
KLF9	M1	0
TSHZ1	M1	0
AHDC1	M1	0
ZNF254	M1	0
POU2F2	M1	0
MXD4	M1	0
PPARG	M1	0
SP2	M1	0
THRA	M1	0
ZNF652	M1	0
XBP1	M1	0
GTF3A	M1	0
NPAS1	M1	0
ZNF280C	M1	0
PHF21A	M1	1
THAP9	M1	0
PRMT3	M1	0
ETV6	M1	0
ZSCAN29	M1	1
GLIS2	M1	0
ZNF439	M1	1
NFXL1	M1	0
ZNF789	M1	0
ZNF589	M1	1
ZNF831	M1	0
GRHL1	M1	0
MLX	M1	0
NFKB1	M1	1
ZNF215	M1	0
TTF1	M1	0
TBPL1	M1	0
PCGF2	M2	0
ZNF91	M2	0
LCORL	M2	0
THAP2	M2	0
CEBPD	M2	0
PPARD	M2	0
PURG	M2	0
ZNF326	M2	0
PRDM5	M2	0
ZNF157	M2	0
ZBTB38	M2	0
NFE2L1	M2	0
ZKSCAN5	M2	0
ZNF488	M2	0
ARHGAP35	M2	0
MBD4	M2	0
ZNF780B	M2	0
ZNF189	M2	0
ZNF75D	M2	0
ZNF674	M2	0
ZMAT1	M2	0
ZNF615	M2	0
ZFP14	M2	0
PRRX1	M2	0
ZNF711	M2	0
ZBTB4	M2	0
AKAP8	M2	0
CARF	M2	0
ZNF684	M2	0
ZC3H8	M2	0
ZNF446	M2	0
DEAF1	M2	0
ZNF608	M2	0
GTF2I	M2	0
MTERF3	M2	0
ZNF846	M2	0
SAFB	M2	0
RXRA	M2	0
ZNF623	M2	0
ZNF830	M2	0
SAFB2	M2	0
CC2D1A	M2	0
RARB	M3	0
ZNF24	M3	0
ZFP90	M3	0
NFIX	M3	0
POGK	M3	0
ZNF827	M3	0
ZBTB16	M3	0
FOXJ3	M3	0
NCOA2	M3	0
CAMTA1	M3	1
HIVEP2	M3	0
NFX1	M3	0
ZNF644	M3	0
SKI	M3	0
SKIL	M3	0
ZNF540	M3	0
ESR2	M3	0
ZNF281	M3	1
PKNOX1	M3	0
ZNF44	M3	0
AKAP8L	M3	0
CEBPA	M3	0
ZBTB6	M3	0
JDP2	M3	0
ZNF107	M3	0
ZNF516	M3	0
HIVEP3	M3	0
KDM2A	M3	0
PRR12	M3	1
ZNF791	M3	0
ZNF345	M3	0
ZBTB2	M3	0
SNAI3	M3	0
PATZ1	M3	0
MTF1	M3	0
RARG	M3	1
ZNF790	M3	0
ZNF502	M3	0
ZNF436	M3	0
ZNF692	M3	0
FOXN3	M4	0
ZNF81	M4	0
ARID2	M4	0
STAT3	M4	0
EEA1	M4	0
ZNF318	M4	1
ZNF248	M4	0
NFATC3	M4	0
GTF2IRD2B	M4	0
ZHX3	M4	0
PRDM2	M4	0
ZNF33B	M4	0
ARNTL	M4	0
YY1	M4	0
ZNF648	M4	0
ZNF251	M4	0
TFDP2	M4	0
ZNF365	M4	1
ARNTL2	M4	0
GLIS1	M4	0
TSHZ3	M4	0
TSC22D1	M4	0
ARNT2	M4	0
ZXDC	M4	0
ZBTB44	M4	0
NR2F1	M4	0
BPTF	M4	0
ZNF587	M4	0
DZIP1	M4	0
TCF7L1	M4	0
ZNF765	M4	0
ZNF334	M4	0
STAT5A	M4	0
TET1	M4	0
CHCHD3	M4	1
ZNF398	M4	0
BARX2	M4	0
HMGN3	M4	0
ATF6B	M4	0
ZBTB10	M5	0
ZNF30	M5	0
BCL11A	M5	1
ZBTB40	M5	0
CAMTA2	M5	0
SP4	M5	1
GATA1	M5	0
ZNF214	M5	0
ZNF138	M5	0
ZNF512	M5	1
ZBTB21	M5	0
ZNF264	M5	0
SCRT1	M5	0
BAZ2A	M5	0
FOXK2	M5	0
NR3C1	M5	0
ZNF45	M5	0
PIN1	M5	0
EHF	M5	0
ZNF283	M5	0
GLI2	M5	0
ZNF814	M5	0
ZNF763	M5	0
ZNF561	M5	0
SMAD1	M5	0
ZNF774	M5	0
ZNF250	M5	0
SOX12	M5	0
ZNF135	M5	0
ZBED4	M5	0
NR2F6	M5	0
MEOX2	M5	0
ZNF273	M5	0
MTERF4	M5	0
ZNF66	M5	0
ZNF341	M5	0
ZBTB17	M5	0
ZNF316	M5	0
AEBP2	M6	0
TRPS1	M6	0
ZNF721	M6	0
ZNF704	M6	0
HSF2	M6	0
NCOA1	M6	0
JAZF1	M6	0
GPBP1	M6	0
MYSM1	M6	0
ZNF507	M6	0
UBP1	M6	0
NFIC	M6	0
TEAD1	M6	0
ZNF568	M6	0
KMT2B	M6	0
NR2C1	M6	0
HIVEP1	M6	0
SMAD3	M6	0
RBSN	M6	0
ZFAT	M6	0
CSRNP2	M6	0
ZFHX2	M6	0
TBP	M6	0
TEAD2	M6	0
ZNF48	M6	1
SETDB2	M6	0
NFYC	M6	0
MYPOP	M6	0
ZNF423	M6	0
WIZ	M6	0
YBX2	M6	0
ZNF821	M6	0
IKZF4	M6	0
ZNF75A	M6	0
OVOL2	M6	0
ELK4	M7	0
KMT2A	M7	0
MXI1	M7	0
ZNF197	M7	0
ZNF131	M7	0
ZNF329	M7	0
ASH1L	M7	0
ZNF146	M7	1
MGA	M7	0
PBX3	M7	0
RFX2	M7	0
ZNF117	M7	0
NR6A1	M7	0
MEF2D	M7	0
ZNF566	M7	0
LIN54	M7	0
ZNF529	M7	0
CREB5	M7	0
ARID3A	M7	0
KDM5B	M7	0
ZNF532	M7	0
ZNF140	M7	0
ZNF311	M7	1
KCMF1	M7	0
ZNF253	M7	0
ZNF786	M7	0
FLYWCH1	M7	0
DOT1L	M7	1
MZF1	M7	0
ZNF324	M7	0
ZNF234	M7	0
TFAP2D	M8	0
ZNF407	M8	0
NFYB	M8	1
SP3	M8	0
ZNF654	M8	0
KLF16	M8	0
MTF2	M8	0
POU6F1	M8	0
CXXC5	M8	1
ZNF451	M8	0
NFE2L2	M8	0
ZNF83	M8	0
ZNF618	M8	0
ZNF567	M8	0
SPEN	M8	0
ZNF337	M8	0
SREBF2	M8	1
ZNF180	M8	0
ZNF235	M8	0
NR1H3	M8	1
ZNF730	M8	0
ZFP82	M8	0
THAP5	M8	0
CREM	M8	0
ZBED5	M8	0
ZNF445	M8	0
JRK	M8	0
ZNF800	M9	0
DMTF1	M9	0
FOXN2	M9	0
ATF2	M9	0
NACC2	M9	0
KLF12	M9	0
ZBTB26	M9	0
ZFP37	M9	0
TERF1	M9	0
XPA	M9	0
ZNF782	M9	0
PKNOX2	M9	0
ZSCAN23	M9	1
ZNF169	M9	0
ZSCAN5A	M9	0
ZNF552	M9	0
ADNP2	M9	1
MSANTD3	M9	0
ZNF462	M9	0
ZNF487	M9	0
ZNF541	M9	0
ZSCAN25	M9	0
STAT4	M9	0
ZNF668	M9	0
HIC2	M9	0
ZFPM1	M9	0
GMEB2	M9	0
SATB2	M10	1
ZNF804B	M10	0
TCF4	M10	1
POU6F2	M10	0
CSRNP3	M10	0
SMYD3	M10	0
ZNF385D	M10	0
SOX5	M10	0
MYT1L	M10	1
ZNF804A	M10	1
ZNF385B	M10	0
RORB	M10	1
FOXP1	M10	1
THRB	M10	0
RORA	M10	0
ZEB1	M10	0
ESRRG	M10	0
FOXP2	M10	0
PBX1	M10	0
RFX3	M10	0
ZFPM2	M10	0
MEF2C	M10	1
TSHZ2	M10	0
NR3C2	M10	0
SOX2	M11	0
HMG20A	M11	0
MAZ	M11	1
ELF2	M11	0
RFX7	M11	0
ATF4	M11	1
JUN	M11	0
MBD1	M11	0
GTF2B	M11	0
ZNF207	M11	0
ZNF347	M11	0
ZNF74	M11	0
GPBP1L1	M11	0
IRF2	M11	0
ZNF562	M11	0
ZNF26	M11	0
ESRRB	M11	0
ZNF496	M11	0
CXXC1	M11	0
PBX4	M11	1
ZNF710	M11	0
ZSCAN18	M11	0
ZNF853	M11	0
MEIS2	M12	0
ZMAT4	M12	1
ZNF611	M12	0
ZNF84	M12	0
L3MBTL3	M12	0
ZNF28	M12	0
ZNF362	M12	0
ELF1	M12	0
TMF1	M12	0
STAT2	M12	0
E2F4	M12	0
RFX1	M12	0
ZNF665	M12	0
KLF6	M12	1
REL	M12	0
ZNF155	M12	0
ZNF783	M12	0
ZNF79	M12	0
THAP7	M12	0
ZNF787	M12	0
ZKSCAN4	M12	1
ZNF425	M12	0
ZNF687	M12	0
PHF20	M13	0
TET2	M13	0
ZNF236	M13	0
ZNF354A	M13	0
ZNF549	M13	0
ZNF737	M13	0
RBPJ	M13	0
ZNF675	M13	0
TFCP2	M13	0
MITF	M13	0
HBP1	M13	0
SGSM2	M13	1
ZNF444	M13	0
ZNF384	M13	0
ZNF573	M13	0
PPARA	M13	0
ZNF627	M13	1
TRERF1	M13	0
PROX1	M13	0
ZBTB34	M13	1
ZNF563	M13	0
HESX1	M13	0
SP9	M14	1
ZNF98	M14	0
ZNF510	M14	0
NFYA	M14	0
TP63	M14	0
CREBL2	M14	0
ZNF571	M14	0
ZNF18	M14	0
ZNF639	M14	0
ZBTB37	M14	1
ZNF154	M14	0
ZNF418	M14	0
ZNF761	M14	0
MSANTD4	M14	0
SOX10	M14	0
YBX1	M14	0
ZNF233	M14	0
ZNF69	M14	0
ZNF287	M14	0
SMAD9	M14	0
ZNF282	M14	0
CHAMP1	M14	0
ZBTB18	M15	0
REST	M15	0
ZNF165	M15	1
ZNF717	M15	0
DLX5	M15	0
INSM1	M15	0
ZNF845	M15	0
E2F5	M15	0
DLX2	M15	1
ZNF267	M15	0
ZNF284	M15	0
ZNF740	M15	1
TOPORS	M15	0
ZNF202	M15	0
ZNF771	M15	1
ZNF263	M15	0
HNF4G	M15	0
TCF24	M15	0
LIN28B	M15	0
ZBTB32	M15	0
PURA	M16	0
SMAD4	M16	0
ZXDB	M16	0
ZFHX4	M16	0
FOXO3	M16	1
POU3F3	M16	0
ZIK1	M16	0
CPEB1	M16	1
ZNF134	M16	0
ZNF391	M16	1
CREBZF	M16	0
BHLHE40	M16	0
ZNF415	M16	0
KDM2B	M16	0
ZNF746	M16	0
ZNF595	M16	0
ZNF613	M16	0
CENPA	M16	0
GFI1B	M16	0
PA2G4	M16	0
