## Supplementary material for "Single-cell multi-cohort dissection of the schizophrenia transcriptome": TableS9_DEGvsPEG_GWAS_linkage

### Sheet: DEGs.vs.PEGs
	obs	se	z	p	CI.norm.low	CI.norm.up	CI.perc.low	CI.perc.up	p.adj.bonf	col
Ex-L2	0.167534	0.144559	1.161	0.245642	-0.289419	0.288819	-0.283761	0.285381	1	grey
Ex-L23	0.359386	0.122108	2.93945	0.00328798	-0.243761	0.244672	-0.236171	0.239697	0.0821995	grey
Ex-L3	0.348344	0.136429	2.57297	0.010083	-0.275542	0.270174	-0.275165	0.263255	0.252075	grey
Ex-L4_MYLK	0.363369	0.136656	2.63787	0.00834282	-0.270425	0.2762	-0.26523	0.271526	0.208571	grey
Ex-L45_MET	0.0759822	0.13057	0.583834	0.559332	-0.261389	0.260891	-0.257734	0.251536	1	grey
Ex-L45_LRRK1	0.235088	0.150449	1.56236	0.118204	-0.300865	0.300931	-0.293566	0.289479	1	grey
Ex-L5b_HTR2C	0.12294	0.164892	0.748341	0.454255	-0.33024	0.329329	-0.329086	0.319173	1	grey
Ex-L56	0.420645	0.143839	2.91978	0.00350277	-0.28701	0.288345	-0.283252	0.2802	0.0875693	grey
Ex-L56_CC_NTNG2	0.451137	0.307414	1.47195	0.141036	-0.616189	0.613468	-0.600946	0.606301	1	grey
Ex-L6_CC_SEMA3A	0.558124	0.111782	4.97942	6.37735e-07	-0.22205	0.225078	-0.217571	0.222472	1.59434e-05	tomato
Ex-L6b_SEMA3D	0.42401	0.104803	4.05121	5.09541e-05	-0.210177	0.209036	-0.205923	0.203874	0.00127385	tomato
Ex-L6b_SEMA3E	0.287992	0.15129	1.92287	0.0544959	-0.305501	0.299661	-0.298867	0.294861	1	grey
In-Rosehip_CHST9	0.326579	0.2715	1.20427	0.228486	-0.543379	0.542621	-0.536654	0.533118	1	grey
In-Rosehip_TRPC3	0.356815	0.164986	2.15575	0.0311028	-0.328824	0.331118	-0.328805	0.325907	0.777571	grey
In-Reelin	0.290042	0.205209	1.42875	0.153075	-0.413569	0.407266	-0.405738	0.395518	1	grey
In-VIP	0.0664101	0.225626	0.316168	0.751875	-0.456177	0.446326	-0.447489	0.438724	1	grey
In-PV_Chandelier	-0.466406	0.334124	-1.40185	0.160959	-0.66626	0.670234	-0.653875	0.659317	1	grey
In-PV_Basket	0.338771	0.213552	1.58794	0.1123	-0.427442	0.426767	-0.42217	0.42366	1	grey
In-SST	0.702021	0.295397	2.37938	0.0173416	-0.591636	0.589952	-0.580688	0.579515	0.433541	grey
Oli	0.103949	0.351391	0.306059	0.75956	-0.706379	0.699184	-0.692478	0.688324	1	grey
OPC	0.0936102	0.317522	0.282973	0.777198	-0.631283	0.638803	-0.617549	0.635373	1	grey
Ast	0.311212	0.228616	1.36743	0.171491	-0.458636	0.455827	-0.444975	0.446186	1	grey
Mic	0.678006	0.291801	2.32577	0.0200311	-0.584257	0.582947	-0.570145	0.575069	0.500776	grey
Endo	-0.407665	1.01379	-0.410579	0.681382	-2.01901	2.03616	-2.04355	2.14285	1	grey
Pericytes	1.41908	0.781402	1.82128	0.0685638	-1.56687	1.55873	-1.53383	1.64567	1	grey

### Sheet: DEGs.vs.random
	obs	se	z	p	CI.norm.low	CI.norm.up	CI.perc.low	CI.perc.up	p.adj.bonf	col
Ex-L2	1.97024	0.101109	4.55445	5.25238e-06	1.30752	1.71196	1.32019	1.71361	0.000131309	tomato
Ex-L23	1.98629	0.0861589	5.53743	3.06945e-08	1.33688	1.68151	1.34665	1.68702	7.67362e-07	tomato
Ex-L3	1.87402	0.094721	3.85392	0.00011624	1.31953	1.69842	1.32813	1.70099	0.002906	tomato
Ex-L4_MYLK	1.86719	0.0956055	3.7428	0.000181978	1.31815	1.70057	1.32734	1.70697	0.00454944	tomato
Ex-L45_MET	1.84299	0.0931092	3.57471	0.000350619	1.32393	1.69637	1.33589	1.69721	0.00876548	tomato
Ex-L45_LRRK1	1.72917	0.103965	2.11923	0.0340714	1.30092	1.71677	1.31091	1.72263	0.851784	grey
Ex-L5b_HTR2C	1.6635	0.118465	1.30022	0.193526	1.27254	1.7464	1.28908	1.75261	1	grey
Ex-L56	1.89208	0.100437	3.81894	0.000134026	1.30765	1.7094	1.31785	1.7121	0.00335066	tomato
Ex-L56_CC_NTNG2	1.70757	0.217111	0.917186	0.359045	1.07422	1.94267	1.12173	1.95955	1	grey
Ex-L6_CC_SEMA3A	1.98775	0.0777653	6.17006	6.82643e-10	1.35241	1.66347	1.36003	1.66461	1.70661e-08	tomato
Ex-L6b_SEMA3D	1.87813	0.0726338	5.07785	3.8174e-07	1.36404	1.65457	1.37065	1.65689	9.54349e-06	tomato
Ex-L6b_SEMA3E	1.89155	0.107112	3.58222	0.000340688	1.29362	1.72207	1.30639	1.73088	0.0085172	tomato
In-Rosehip_CHST9	1.85341	0.187744	1.84293	0.0653398	1.13193	1.8829	1.16819	1.90072	1	grey
In-Rosehip_TRPC3	1.81536	0.114264	2.68996	0.00714603	1.27946	1.73652	1.29453	1.74076	0.178651	grey
In-Reelin	1.81556	0.142579	2.15594	0.0310886	1.223	1.79332	1.24438	1.79922	0.777214	grey
In-VIP	1.81323	0.159223	1.91057	0.0560598	1.19058	1.82747	1.21441	1.84031	1	grey
In-PV_Chandelier	1.38872	0.234752	-0.520647	0.602612	1.04144	1.98045	1.09869	2.01662	1	grey
In-PV_Basket	1.87139	0.151102	2.39967	0.0164099	1.20659	1.811	1.22663	1.81973	0.410246	grey
In-SST	2.21356	0.21166	3.3026	0.000957945	1.09121	1.93785	1.13821	1.96721	0.0239486	grey
Oli	1.57945	0.251845	0.275057	0.783273	1.00649	2.01387	1.06671	2.05483	1	grey
OPC	1.38872	0.226129	-0.519548	0.603379	1.05395	1.95846	1.10316	1.99253	1	grey
Ast	1.75046	0.165589	1.46398	0.143199	1.17687	1.83922	1.20835	1.85037	1	grey
Mic	1.90285	0.208024	1.89629	0.0579215	1.09233	1.92442	1.13972	1.9463	1	grey
Endo	1.5793	0.726875	0.103866	0.917276	0.0500536	2.95755	0.530871	3.30394	1	grey
Pericytes	2.9173	0.567531	2.50784	0.012147	0.358956	2.62908	0.667003	2.85225	0.303675	grey

### Sheet: PEGs.vs.random
	obs	se	z	p	CI.norm.low	CI.norm.up	CI.perc.low	CI.perc.up	p.adj.bonf	col
Ex-L2	1.8027	0.102464	2.88509	0.00391305	1.30216	1.71201	1.31393	1.71649	0.0978263	grey
Ex-L23	1.62691	0.0882761	1.32891	0.183878	1.33304	1.68615	1.34548	1.68958	1	grey
Ex-L3	1.52568	0.0984423	0.185141	0.853119	1.31057	1.70434	1.32149	1.70758	1	grey
Ex-L4_MYLK	1.50382	0.0976996	-0.0440843	0.964837	1.31273	1.70353	1.32037	1.70502	1	grey
Ex-L45_MET	1.767	0.0925828	2.81126	0.00493478	1.32156	1.6919	1.33402	1.69407	0.123369	grey
Ex-L45_LRRK1	1.49408	0.106376	-0.140055	0.888616	1.29623	1.72173	1.3085	1.72532	1	grey
Ex-L5b_HTR2C	1.54056	0.119074	0.27747	0.781419	1.26937	1.74567	1.28672	1.75284	1	grey
Ex-L56	1.47144	0.101883	-0.345056	0.730052	1.30283	1.71036	1.31591	1.71509	1	grey
Ex-L56_CC_NTNG2	1.25644	0.218295	-1.15369	0.248625	1.07169	1.94487	1.12243	1.97492	1	grey
Ex-L6_CC_SEMA3A	1.42963	0.0803183	-0.959757	0.337178	1.34608	1.66735	1.35627	1.66888	1	grey
Ex-L6b_SEMA3D	1.45412	0.0745106	-0.754139	0.450766	1.36129	1.65933	1.36775	1.66194	1	grey
Ex-L6b_SEMA3E	1.60355	0.107848	0.887736	0.374683	1.29212	1.72351	1.30654	1.7288	1	grey
In-Rosehip_CHST9	1.52683	0.193716	0.118136	0.90596	1.11652	1.89138	1.15177	1.91787	1	grey
In-Rosehip_TRPC3	1.45855	0.115916	-0.436657	0.66236	1.27733	1.74099	1.29571	1.74747	1	grey
In-Reelin	1.52551	0.145151	0.121304	0.90345	1.2176	1.79821	1.2394	1.81269	1	grey
In-VIP	1.74682	0.161016	1.47925	0.139073	1.1866	1.83067	1.20941	1.84345	1	grey
In-PV_Chandelier	1.85513	0.238204	1.45276	0.14629	1.03266	1.98548	1.09174	2.01833	1	grey
In-PV_Basket	1.53262	0.153183	0.164399	0.869417	1.20107	1.8138	1.22393	1.82272	1	grey
In-SST	1.51154	0.204688	0.0187552	0.985036	1.09833	1.91708	1.14036	1.93734	1	grey
Oli	1.4755	0.246377	-0.132517	0.894575	1.0154	2.00091	1.077	2.04793	1	grey
OPC	1.29511	0.219113	-0.96393	0.335081	1.06809	1.94454	1.11654	1.96481	1	grey
Ast	1.43925	0.160724	-0.426751	0.669561	1.18639	1.82929	1.21282	1.83335	1	grey
Mic	1.22484	0.199468	-1.43368	0.151662	1.11188	1.90975	1.14882	1.92687	1	grey
Endo	1.98697	0.713861	0.679827	0.496614	0.073942	2.92939	0.543769	3.28654	1	grey
Pericytes	1.49821	0.53231	-0.0172874	0.986207	0.442795	2.57204	0.706198	2.73627	1	grey
