## Supplementary material for "Single-cell multi-cohort dissection of the schizophrenia transcriptome": TableS11_QC_Cell_Retention

### Sheet: Sheet1
	Cells per cohort after each QC step
QC step	McL	MSSM
Hashtag based demultiplexing	560020	187277
Gene, UMI, %mito filtering	462229	144543
Scrublet Intra-subject doublet filtering	454622	140917
Cluster/topology-based filtering	361966	106761
